# External validation of prognostic and predictive gene signatures in head and neck cancer patients

**DOI:** 10.1101/2024.09.24.24314278

**Authors:** Erlend I. F. Fossen, Mauricio Moreira-Soares, Marissa LeBlanc, Arnoldo Frigessi, Eivind Hovig, Laura Lopez-Perez, Estefanía Estévez-Priego, Liss Hernandez, Maria Fernanda Cabrera-Umpierrez, Giuseppe Fico, Ingeborg Tinhofer, Vanessa Sachse, Kathrin Scheckenbach, Christophe Le Tourneau, Maud Kamal, Steve Thomas, Miranda Pring, Lisa Licitra, Loris De Cecco, Stefano Cavalieri

**Affiliations:** Oslo Centre for Biostatistics and Epidemiology, Institute of Basic Medical Sciences, University of Oslo, Oslo, Norway; CICERO Center for International Climate Research, Oslo, Norway; Department of Method Development and Analytics, Norwegian Institute of Public Health, Oslo, Norway; Centre for Bioinformatics, Department of Informatics, University of Oslo, Oslo, Norway; Department of Tumor biology, Institute for Cancer Research, Oslo University Hospital, 0310 Oslo, Norway; Universidad Politécnica de Madrid-Life Supporting Technologies Research Group, ETSIT, 28040 Madrid, Spain; Department of Radiooncology and Radiotherapy, Translational Radiation Oncology Research Laboratory, Charité – Universitätsmedizin Berlin, corporate member of Freie Universität Berlin and Humboldt Universität zu Berlin, Charitéplatz 1, 10117 Berlin, Germany; Heinrich-Heine-Universität Düsseldorf, Dusseldorf, Germany; Department of Drug Development and Innovation (D3i), Institut Curie, Paris-Saclay University, Paris, France; Bristol Dental School, University of Bristol, United Kingdom; Head and Neck Medical Oncology Department, Fondazione IRCCS Istituto Nazionale dei Tumori di Milano, via Giacomo Venezian 1, 20133 Milan, Italy; Department of Oncology and Hemato-oncology, University of Milan, via Santa Sofia 9/1, 20122 Milan, Italy; Experimental Oncology, Fondazione IRCCS Istituto Nazionale dei Tumori, via Giacomo Venezian 1, 20133 Milan, Italy

## Abstract

Head and neck squamous cell carcinomas (HNSCC) are aggressive and heterogenous tumors with a high fatality rate. Many gene signatures (GS) have been developed with both prognostic and predictive significance. We aimed to externally validate five published GS in a large European collection of HNSCC patients. Gene expression from 1097 treatment-naïve HNSCC patients’ primary tumors was used to calculate scores for the five GS. Cox proportional hazard models were used to test the association between both 2-year overall survival and 2-year disease-free survival and the signature scores. The predictive role of GS was validated by comparing survival associations in patients receiving specific treatment (i.e., radiotherapy, systemic treatment) versus those who did not. We successfully externally validated all 5 GS, including two prognostic signatures, one signature as prognostic and predictive of sensitivity to systemic treatment, while signatures for cisplatin-sensitivity and radiosensitivity were validated as prognostic only.
