## Supplementary Table S4 for "External validation of prognostic and predictive gene signatures in head and neck cancer patients"

### Sheet: Sheet1
signature_id	gene_symbol	gene_entrez_id	gene_weight	signature_method
172_GS	B4GAT1	11041	0.017655	weighted_sum
172_GS	SH3RF3	344558	0.022551	weighted_sum
172_GS	TNN	63923	0.009606	weighted_sum
172_GS	TMEM259	91304	-0.009304	weighted_sum
172_GS	PCGF2	7703	0.012429	weighted_sum
172_GS	PSD4	23550	-0.018807	weighted_sum
172_GS	EHMT1	79813	-0.00653	weighted_sum
172_GS	TMC8	147138	-0.023674	weighted_sum
172_GS	ARMCX4	100131755	0.006276	weighted_sum
172_GS	AP3D1	8943	-0.007286	weighted_sum
172_GS	TCEAL4	79921	0.023509	weighted_sum
172_GS	SMARCA1	6594	0.036425	weighted_sum
172_GS	PRF1	5551	-0.051284	weighted_sum
172_GS	SPOCK1	6695	0.043753	weighted_sum
172_GS	TBC1D20	128637	0.008756	weighted_sum
172_GS	FASTKD2	22868	0.003904	weighted_sum
172_GS	GRK2	156	-0.006107	weighted_sum
172_GS	DYRK4	8798	0.007798	weighted_sum
172_GS	IFI16	3428	-0.01758	weighted_sum
172_GS	ALS2	57679	0.010227	weighted_sum
172_GS	SNX21	90203	0.016537	weighted_sum
172_GS	CCDC43	124808	0.010525	weighted_sum
172_GS	COPS8	10920	0.00939	weighted_sum
172_GS	SLFN5	162394	-0.024117	weighted_sum
172_GS	GNG8	94235	-0.009004	weighted_sum
172_GS	BEX3	27018	0.027041	weighted_sum
172_GS	RHOF	54509	-0.017642	weighted_sum
172_GS	CKAP4	10970	0.015997	weighted_sum
172_GS	MUC16	94025	-0.034665	weighted_sum
172_GS	CD6	923	-0.013365	weighted_sum
172_GS	SPRY1	10252	0.002125	weighted_sum
172_GS	FAM20C	56975	0.013713	weighted_sum
172_GS	RASSF5	83593	-0.04617	weighted_sum
172_GS	ARHGEF40	55701	0.01403	weighted_sum
172_GS	BCL2L1	598	-0.007682	weighted_sum
172_GS	ARMCX1	51309	0.027689	weighted_sum
172_GS	COX6B2	125965	-0.004828	weighted_sum
172_GS	POGLUT2	79070	0.029998	weighted_sum
172_GS	PDHX	8050	0.005632	weighted_sum
172_GS	KCNE5	23630	0.005521	weighted_sum
172_GS	JAM3	83700	0.023036	weighted_sum
172_GS	PGBD1	84547	0.01351	weighted_sum
172_GS	ABI2	10152	0.014926	weighted_sum
172_GS	BBS9	27241	0.005528	weighted_sum
172_GS	TPST1	8460	0.023955	weighted_sum
172_GS	EFNB3	1949	0.012871	weighted_sum
172_GS	CD84	8832	-0.019412	weighted_sum
172_GS	EXTL2	2135	0.029406	weighted_sum
172_GS	PXDN	7837	0.036027	weighted_sum
172_GS	FLOT2	2319	-0.016381	weighted_sum
172_GS	MRFAP1	93621	0.005748	weighted_sum
172_GS	NPR1	4881	-0.004405	weighted_sum
172_GS	LOC153684	153684	-0.019593	weighted_sum
172_GS	ST6GALNAC4	27090	-0.010894	weighted_sum
172_GS	SYNJ1	8867	-0.008726	weighted_sum
172_GS	UBAC2	337867	0.002531	weighted_sum
172_GS	CD200R1	131450	-0.016162	weighted_sum
172_GS	PRKD1	5587	0.01288	weighted_sum
172_GS	PLEKHM3	389072	0.006707	weighted_sum
172_GS	RETREG2	79137	0.004805	weighted_sum
172_GS	UBXN6	80700	-0.00721	weighted_sum
172_GS	LAMB1	3912	0.029661	weighted_sum
172_GS	CD101	9398	-0.010202	weighted_sum
172_GS	FLT3LG	2323	-0.017937	weighted_sum
172_GS	FSTL1	11167	0.011121	weighted_sum
172_GS	SORBS1	10580	0.00581	weighted_sum
172_GS	ACSL3	2181	0.011407	weighted_sum
172_GS	NCL	4691	0.010364	weighted_sum
172_GS	TNFAIP8	25816	-0.027854	weighted_sum
172_GS	SV2A	9900	0.023219	weighted_sum
172_GS	SYNGR3	9143	-0.016111	weighted_sum
172_GS	LMAN2L	81562	0.02163	weighted_sum
172_GS	CENPBD1	92806	0.010914	weighted_sum
172_GS	AKNA	80709	-0.017803	weighted_sum
172_GS	ST7-AS1	93653	0.008169	weighted_sum
172_GS	HS3ST4	9951	-0.006584	weighted_sum
172_GS	SLC15A1	6564	0.009517	weighted_sum
172_GS	NPIPB5	100132247	-0.006423	weighted_sum
172_GS	CARMIL2	146206	-0.006912	weighted_sum
172_GS	SNX20	124460	-0.008935	weighted_sum
172_GS	RCN1	5954	0.012679	weighted_sum
172_GS	XKR6	286046	-0.008865	weighted_sum
172_GS	CHSY3	337876	0.017267	weighted_sum
172_GS	FGD2	221472	-0.014948	weighted_sum
172_GS	RSPH6A	81492	-0.002181	weighted_sum
172_GS	PHETA2	150368	0.010723	weighted_sum
172_GS	TLR6	10333	-0.013105	weighted_sum
172_GS	LILRA6	79168	-0.015175	weighted_sum
172_GS	PTK2B	2185	-0.018136	weighted_sum
172_GS	RNF24	11237	0.018102	weighted_sum
172_GS	METTL7B	196410	0.020835	weighted_sum
172_GS	STAU1	6780	0.010907	weighted_sum
172_GS	PALM2AKAP2	445815	0.023363	weighted_sum
172_GS	CAMLG	819	0.004396	weighted_sum
172_GS	LIMK1	3984	-0.002594	weighted_sum
172_GS	ZC3H12B	340554	0.000617	weighted_sum
172_GS	TMCO1-AS1	100147773	-0.003919	weighted_sum
172_GS	PMM1	5372	0.009885	weighted_sum
172_GS	RASSF8	11228	0.018708	weighted_sum
172_GS	SNX29P2	440352	-0.00768	weighted_sum
172_GS	MYH10	4628	0.033662	weighted_sum
172_GS	SLC22A17	51310	0.010425	weighted_sum
172_GS	FIBCD1	84929	-0.000436	weighted_sum
172_GS	LDLRAD3	143458	0.020146	weighted_sum
172_GS	TLR8	51311	-0.033437	weighted_sum
172_GS	BOD1	91272	0.013849	weighted_sum
172_GS	CXCR3	2833	-0.0239	weighted_sum
172_GS	GCH1	2643	-0.031173	weighted_sum
172_GS	NADK	65220	-0.007809	weighted_sum
172_GS	CPNE9	151835	-0.005261	weighted_sum
172_GS	NUDT9	53343	0.00742	weighted_sum
172_GS	PDE6D	5147	-0.000149	weighted_sum
172_GS	IQGAP1	8826	-0.012194	weighted_sum
172_GS	FAM53C	51307	0.005389	weighted_sum
172_GS	ITGB5	3693	0.018649	weighted_sum
172_GS	USP40	55230	0.007685	weighted_sum
172_GS	SCFD2	152579	0.007218	weighted_sum
172_GS	TCEAL9	51186	0.022397	weighted_sum
172_GS	SLC37A3	84255	0.011197	weighted_sum
172_GS	FOXP3	50943	-0.006495	weighted_sum
172_GS	RESF1	55196	-0.030628	weighted_sum
172_GS	GNA13	10672	-0.012223	weighted_sum
172_GS	ST8SIA2	8128	0.009534	weighted_sum
172_GS	LYZ	4069	-0.061481	weighted_sum
172_GS	CADM1	23705	0.007572	weighted_sum
172_GS	C11orf49	79096	0.005181	weighted_sum
172_GS	NLRC5	84166	-0.051927	weighted_sum
172_GS	CARS2	79587	0.002896	weighted_sum
172_GS	GZF1	64412	0.007357	weighted_sum
172_GS	FXYD2	486	-0.013468	weighted_sum
172_GS	HTRA3	94031	0.009066	weighted_sum
172_GS	NAP1L5	266812	0.006929	weighted_sum
172_GS	TIGD7	91151	0.010391	weighted_sum
172_GS	PHC1	1911	0.011817	weighted_sum
172_GS	LAMC1	3915	0.022009	weighted_sum
172_GS	AMPD3	272	-0.017009	weighted_sum
172_GS	VPS26C	10311	-0.008808	weighted_sum
172_GS	VASP	7408	-0.009779	weighted_sum
172_GS	STK25	10494	0.011242	weighted_sum
172_GS	DMTN	2039	-0.001113	weighted_sum
172_GS	ILKAP	80895	0.00396	weighted_sum
172_GS	SPATS2L	26010	0.006023	weighted_sum
172_GS	SRPRA	6734	-0.011713	weighted_sum
172_GS	DOC2B	8447	-0.007289	weighted_sum
172_GS	ZDHHC9	51114	0.023215	weighted_sum
172_GS	VAT1	10493	0.007854	weighted_sum
172_GS	NLN	57486	0.011596	weighted_sum
172_GS	KIR2DS2	100132285	-0.009315	weighted_sum
172_GS	SPI1	6688	-0.02233	weighted_sum
172_GS	GVINP1	387751	-0.041146	weighted_sum
172_GS	CFDP1	10428	0.014681	weighted_sum
172_GS	KIR2DL4	3805	-0.011784	weighted_sum
172_GS	SNCG	6623	-0.005371	weighted_sum
172_GS	GBP4	115361	-0.049173	weighted_sum
172_GS	POFUT1	23509	0.008171	weighted_sum
172_GS	KITLG	4254	-0.013013	weighted_sum
172_GS	THUMPD2	80745	0.013543	weighted_sum
172_GS	KEL	3792	-0.00943	weighted_sum
172_GS	ARHGAP30	257106	-0.032182	weighted_sum
172_GS	TRAM1L1	133022	0.019982	weighted_sum
172_GS	PTX3	5806	0.047931	weighted_sum
172_GS	TMEM128	85013	0.005778	weighted_sum
172_GS	STBD1	8987	0.004126	weighted_sum
172_GS	CACTIN	58509	-0.002189	weighted_sum
172_GS	FLI1	2313	-0.030291	weighted_sum
172_GS	TREML2	79865	-0.006737	weighted_sum
172_GS	USP13	8975	0.028433	weighted_sum
172_GS	DAPK3	1613	-0.006682	weighted_sum
172_GS	GPRASP2	114928	0.033283	weighted_sum
172_GS	KLRC2	3822	-0.060381	weighted_sum
172_GS	RAP2B	5912	-0.008396	weighted_sum
172_GS	LSP1P5	645166	0.039103	weighted_sum
3_clusters_HPV	COL6A1	1291	-0.2803	weighted_sum
3_clusters_HPV	FCER2	2208	0.04178	weighted_sum
3_clusters_HPV	GPR4	2828	-0.92826	weighted_sum
3_clusters_HPV	PTK7	5754	0.00923	weighted_sum
3_clusters_HPV	S100A1	6271	-1.27554	weighted_sum
3_clusters_HPV	SNAI2	6591	-1.08628	weighted_sum
3_clusters_HPV	SPARC	6678	-0.07866	weighted_sum
3_clusters_HPV	IKBKG	8517	-0.08676	weighted_sum
3_clusters_HPV	ANGPTL2	23452	-0.40695	weighted_sum
3_clusters_HPV	SEC61G	23480	-0.16735	weighted_sum
3_clusters_HPV	IGHVII-44-2	28366	0.02409	weighted_sum
3_clusters_HPV	EFEMP2	30008	-0.37154	weighted_sum
3_clusters_HPV	CMC2	56942	-0.13505	weighted_sum
3_clusters_HPV	RINT1	60561	0.16931	weighted_sum
3_clusters_HPV	LENG1	79165	-1.50627	weighted_sum
3_clusters_HPV	SGIP1	84251	-0.87416	weighted_sum
3_clusters_HPV	BPIFA3	128861	-0.52965	weighted_sum
3_clusters_HPV	ZNF300P1	134466	-1.03186	weighted_sum
3_clusters_HPV	DNAJB8	165721	-0.51708	weighted_sum
3_clusters_HPV	FLCN	201163	0.90364	weighted_sum
3_clusters_HPV	LINC00927	283688	-0.22078	weighted_sum
3_clusters_HPV	EPHA1-AS1	285965	-0.606	weighted_sum
3_clusters_HPV	LINC00226	338004	1.62887	weighted_sum
3_clusters_HPV	FKBP9P1	360132	-1.29993	weighted_sum
3_clusters_HPV	BEND4	389206	0.89997	weighted_sum
3_clusters_HPV	MIR30E	407034	0.31241	weighted_sum
3_clusters_HPV	TRIM51CP	100130105	-1.8549	weighted_sum
3_clusters_HPV	GAPLINC	100505592	-0.67773	weighted_sum
radiosensitivity_RSI	AR	367	-0.0098009	weighted_sum_rank
radiosensitivity_RSI	JUN	3725	0.0128283	weighted_sum_rank
radiosensitivity_RSI	STAT1	6772	0.0254552	weighted_sum_rank
radiosensitivity_RSI	PRKCB	5579	-0.0017589	weighted_sum_rank
radiosensitivity_RSI	RELA	5970	-0.0038171	weighted_sum_rank
radiosensitivity_RSI	ABL1	25	0.107021	weighted_sum_rank
radiosensitivity_RSI	SUMO1	7341	-0.0002509	weighted_sum_rank
radiosensitivity_RSI	PAK2	5062	-0.0092431	weighted_sum_rank
radiosensitivity_RSI	HDAC1	3065	-0.0204469	weighted_sum_rank
radiosensitivity_RSI	IRF1	3659	-0.0441683	weighted_sum_rank
pancancer-cisplatin	SLFN11	91607	0.0780629	weighted_sum
pancancer-cisplatin	TASOR	23272	0.0584335	weighted_sum
pancancer-cisplatin	DDX50	79009	0.0557766	weighted_sum
pancancer-cisplatin	BCAT1	586	0.0292786	weighted_sum
pancancer-cisplatin	SALL4	57167	0.025197	weighted_sum
pancancer-cisplatin	PDLIM4	8572	0.0216251	weighted_sum
pancancer-cisplatin	METAP2	10988	0.0203628	weighted_sum
pancancer-cisplatin	LRRC8C	84230	0.0120951	weighted_sum
pancancer-cisplatin	QKI	9444	0.00896723	weighted_sum
pancancer-cisplatin	STOML2	30968	0.00146065	weighted_sum
pancancer-cisplatin	SLC35A2	7355	-0.00231664	weighted_sum
pancancer-cisplatin	NEBL	10529	-0.00236925	weighted_sum
pancancer-cisplatin	ABHD11	83451	-0.00371279	weighted_sum
pancancer-cisplatin	CALCOCO1	57658	-0.00739314	weighted_sum
pancancer-cisplatin	ZNF91	7644	-0.00996062	weighted_sum
pancancer-cisplatin	ZDHHC9	51114	-0.0165215	weighted_sum
pancancer-cisplatin	SLC25A45	283130	-0.0236946	weighted_sum
pancancer-cisplatin	MYO5B	4645	-0.0346053	weighted_sum
pancancer-cisplatin	TMC4	147798	-0.0407494	weighted_sum
pancancer-cisplatin	TFF3	7033	-0.0447666	weighted_sum
pancancer-cisplatin	MALAT1	378938	-0.056125	weighted_sum
pancancer-cisplatin	CNPPD1	27013	-0.056763	weighted_sum
pancancer-cisplatin	CLDN3	1365	-0.125547	weighted_sum
pancancer-cisplatin	BSPRY	54836	-0.146641	weighted_sum
Cl3_hypoxia	CBR3	874	0.22613	weighted_sum
Cl3_hypoxia	COL5A1	1289	-0.933	weighted_sum
Cl3_hypoxia	CYP27B1	1594	-0.55053	weighted_sum
Cl3_hypoxia	DIO2	1734	0.62787	weighted_sum
Cl3_hypoxia	DSG1	1828	-0.06938	weighted_sum
Cl3_hypoxia	ERCC1	2067	0.33007	weighted_sum
Cl3_hypoxia	GBE1	2632	0.04216	weighted_sum
Cl3_hypoxia	GRIA3	2892	-0.00463	weighted_sum
Cl3_hypoxia	HNRNPA2B1	3181	-0.25011	weighted_sum
Cl3_hypoxia	IGFBP5	3488	0.03963	weighted_sum
Cl3_hypoxia	JAK3	3718	0.83392	weighted_sum
Cl3_hypoxia	KRT2	3849	0.10631	weighted_sum
Cl3_hypoxia	PBX1	5087	0.3535	weighted_sum
Cl3_hypoxia	PDE7A	5150	-1.03292	weighted_sum
Cl3_hypoxia	SERPINB8	5271	0.6833	weighted_sum
Cl3_hypoxia	SLC22A1	6580	-0.13804	weighted_sum
Cl3_hypoxia	SLC22A3	6581	-0.35736	weighted_sum
Cl3_hypoxia	SLPI	6590	-0.27494	weighted_sum
Cl3_hypoxia	SOX11	6664	0.09411	weighted_sum
Cl3_hypoxia	ITPRID2	6744	-0.65881	weighted_sum
Cl3_hypoxia	TGFB3	7043	0.10795	weighted_sum
Cl3_hypoxia	TGM3	7053	0.52079	weighted_sum
Cl3_hypoxia	TIMP1	7076	0.47357	weighted_sum
Cl3_hypoxia	VEGFC	7424	-0.20517	weighted_sum
Cl3_hypoxia	NRP2	8828	0.77979	weighted_sum
Cl3_hypoxia	SPTLC1	10558	0.23361	weighted_sum
Cl3_hypoxia	KLF12	11278	0.07201	weighted_sum
Cl3_hypoxia	ANGPTL2	23452	0.67754	weighted_sum
Cl3_hypoxia	CLDN17	26285	0.0211	weighted_sum
Cl3_hypoxia	RGS17	26575	0.15437	weighted_sum
Cl3_hypoxia	HSD17B11	51170	-0.01754	weighted_sum
Cl3_hypoxia	CYP39A1	51302	-0.02575	weighted_sum
Cl3_hypoxia	MAP3K20	51776	-0.49814	weighted_sum
Cl3_hypoxia	RASIP1	54922	0.15911	weighted_sum
Cl3_hypoxia	AJAP1	55966	-0.03048	weighted_sum
Cl3_hypoxia	STK31	56164	-0.28313	weighted_sum
Cl3_hypoxia	ZC3HAV1	56829	-0.00574	weighted_sum
Cl3_hypoxia	PGLYRP4	57115	-0.53303	weighted_sum
Cl3_hypoxia	PELI2	57161	0.0073	weighted_sum
Cl3_hypoxia	SLC28A3	64078	-0.01494	weighted_sum
Cl3_hypoxia	SYNC	81493	-0.1753	weighted_sum
Cl3_hypoxia	DCUN1D5	84259	0.10983	weighted_sum
Cl3_hypoxia	SLC12A8	84561	0.01278	weighted_sum
Cl3_hypoxia	ZNF518B	85460	-0.00826	weighted_sum
Cl3_hypoxia	SLC38A5	92745	-0.00254	weighted_sum
Cl3_hypoxia	MRGPRX3	117195	0.19623	weighted_sum
Cl3_hypoxia	GALNT15	117248	0.13027	weighted_sum
Cl3_hypoxia	PLPP4	196051	0.15115	weighted_sum
Cl3_hypoxia	PEAR1	375033	-0.30407	weighted_sum
Cl3_hypoxia	FIBIN	387758	0.05492	weighted_sum
