## Supplementary Table S5 for "External validation of prognostic and predictive gene signatures in head and neck cancer patients"

### Sheet: GS1_HR_table
Scenario	Outcome	Censor_time	C_index	C_index_SE	N	N_events	Variable	coef	se_coef	z	P_value	HR	HR_lower95	HR_upper95
172-GS	Disease-free survival	2 years	0.673	0.016	907	270	chemo_chemotherapy_treatment: Missing	-0.095	0.304	-0.312	0.755	0.91	0.501	1.65
172-GS	Disease-free survival	5 years	0.663	0.015	907	347	chemo_chemotherapy_treatment: Missing	-0.092	0.277	-0.333	0.739	0.912	0.53	1.569
172-GS	Overall survival	2 years	0.709	0.015	1097	276	chemo_chemotherapy_treatment: Missing	-0.286	0.239	-1.198	0.231	0.751	0.47	1.2
172-GS	Overall survival	5 years	0.694	0.013	1097	375	chemo_chemotherapy_treatment: Missing	-0.271	0.208	-1.3	0.194	0.763	0.507	1.147
172-GS	Overall survival	2 years	0.709	0.015	1097	276	chemo_chemotherapy_treatment: Yes	-0.004	0.214	-0.02	0.984	0.996	0.655	1.514
172-GS	Disease-free survival	5 years	0.663	0.015	907	347	chemo_chemotherapy_treatment: Yes	-0.038	0.164	-0.233	0.815	0.962	0.697	1.328
172-GS	Overall survival	5 years	0.694	0.013	1097	375	chemo_chemotherapy_treatment: Yes	0.042	0.176	0.236	0.813	1.043	0.738	1.473
172-GS	Disease-free survival	2 years	0.673	0.016	907	270	chemo_chemotherapy_treatment: Yes	-0.118	0.186	-0.634	0.526	0.889	0.618	1.279
172-GS	Disease-free survival	2 years	0.673	0.016	907	270	clinical_age_at_diagnosis	0.015	0.006	2.676	0.007	1.015	1.004	1.027
172-GS	Overall survival	2 years	0.709	0.015	1097	276	clinical_age_at_diagnosis	0.022	0.006	3.842	0	1.022	1.011	1.033
172-GS	Overall survival	5 years	0.694	0.013	1097	375	clinical_age_at_diagnosis	0.024	0.005	4.993	0	1.024	1.015	1.034
172-GS	Disease-free survival	5 years	0.663	0.015	907	347	clinical_age_at_diagnosis	0.02	0.005	3.887	0	1.02	1.01	1.03
172-GS	Disease-free survival	5 years	0.663	0.015	907	347	clinical_sex: Female	0.008	0.125	0.064	0.949	1.008	0.789	1.288
172-GS	Overall survival	2 years	0.709	0.015	1097	276	clinical_sex: Female	0.03	0.139	0.214	0.83	1.03	0.784	1.353
172-GS	Overall survival	5 years	0.694	0.013	1097	375	clinical_sex: Female	0.052	0.118	0.441	0.659	1.053	0.836	1.328
172-GS	Disease-free survival	2 years	0.673	0.016	907	270	clinical_sex: Female	0.148	0.14	1.053	0.292	1.159	0.881	1.525
172-GS	Disease-free survival	2 years	0.673	0.016	907	270	ctn_stage: Locoregionally advanced disease	0.289	0.242	1.193	0.233	1.335	0.831	2.145
172-GS	Disease-free survival	5 years	0.663	0.015	907	347	ctn_stage: Locoregionally advanced disease	0.299	0.219	1.367	0.171	1.348	0.879	2.069
172-GS	Overall survival	2 years	0.709	0.015	1097	276	ctn_stage: Locoregionally advanced disease	0.769	0.212	3.631	0	2.158	1.425	3.268
172-GS	Overall survival	5 years	0.694	0.013	1097	375	ctn_stage: Locoregionally advanced disease	0.812	0.191	4.255	0	2.253	1.55	3.275
172-GS	Overall survival	2 years	0.709	0.015	1097	276	dataset: BD2_UDUS	0.113	0.23	0.491	0.623	1.12	0.713	1.758
172-GS	Disease-free survival	5 years	0.663	0.015	907	347	dataset: BD2_UDUS	-0.084	0.166	-0.504	0.615	0.92	0.664	1.274
172-GS	Disease-free survival	2 years	0.673	0.016	907	270	dataset: BD2_UDUS	-0.264	0.197	-1.343	0.179	0.768	0.522	1.129
172-GS	Overall survival	5 years	0.694	0.013	1097	375	dataset: BD2_UDUS	0.361	0.181	1.991	0.047	1.435	1.006	2.048
172-GS	Disease-free survival	2 years	0.673	0.016	907	270	dataset: GECO110	-0.263	0.281	-0.937	0.349	0.769	0.443	1.333
172-GS	Overall survival	5 years	0.694	0.013	1097	375	dataset: GECO110	-0.466	0.294	-1.583	0.113	0.627	0.352	1.117
172-GS	Overall survival	2 years	0.709	0.015	1097	276	dataset: GECO110	-0.591	0.372	-1.588	0.112	0.554	0.267	1.149
172-GS	Disease-free survival	5 years	0.663	0.015	907	347	dataset: GECO110	-0.426	0.256	-1.664	0.096	0.653	0.396	1.079
172-GS	Overall survival	2 years	0.709	0.015	1097	276	dataset: GSE41613	0.312	0.436	0.715	0.475	1.366	0.581	3.211
172-GS	Overall survival	5 years	0.694	0.013	1097	375	dataset: GSE41613	0.296	0.359	0.823	0.41	1.344	0.665	2.72
172-GS	Overall survival	2 years	0.709	0.015	1097	276	dataset: SCANDARE	-0.084	0.575	-0.146	0.884	0.92	0.298	2.838
172-GS	Overall survival	5 years	0.694	0.013	1097	375	dataset: SCANDARE	-0.203	0.53	-0.382	0.702	0.817	0.289	2.306
172-GS	Disease-free survival	2 years	0.673	0.016	907	270	dataset: TCGA	-0.385	0.26	-1.477	0.14	0.681	0.408	1.134
172-GS	Disease-free survival	5 years	0.663	0.015	907	347	dataset: TCGA	-0.415	0.236	-1.76	0.078	0.66	0.416	1.048
172-GS	Overall survival	2 years	0.709	0.015	1097	276	dataset: TCGA	0.805	0.235	3.424	0.001	2.236	1.411	3.545
172-GS	Overall survival	5 years	0.694	0.013	1097	375	dataset: TCGA	0.706	0.206	3.422	0.001	2.025	1.352	3.034
172-GS	Overall survival	2 years	0.709	0.015	1097	276	GS1 given HPV negative	0.342	0.061	5.578	0	1.408	1.248	1.588
172-GS	Overall survival	5 years	0.694	0.013	1097	375	GS1 given HPV negative	0.331	0.055	6.047	0	1.392	1.25	1.549
172-GS	Disease-free survival	2 years	0.673	0.016	907	270	GS1 given HPV negative	0.308	0.078	3.965	0	1.361	1.169	1.585
172-GS	Disease-free survival	5 years	0.663	0.015	907	347	GS1 given HPV negative	0.318	0.07	4.528	0	1.374	1.197	1.576
172-GS	Overall survival	2 years	0.709	0.015	1097	276	GS1 given HPV positive	0.628	0.575	1.093	0.274	1.874	0.608	5.781
172-GS	Disease-free survival	2 years	0.673	0.016	907	270	GS1 given HPV positive	0.514	0.451	1.14	0.254	1.672	0.691	4.05
172-GS	Disease-free survival	5 years	0.663	0.015	907	347	GS1 given HPV positive	0.393	0.335	1.174	0.24	1.482	0.769	2.856
172-GS	Overall survival	5 years	0.694	0.013	1097	375	GS1 given HPV positive	0.488	0.411	1.188	0.235	1.629	0.728	3.645
172-GS	Disease-free survival	5 years	0.663	0.015	907	347	GS1_score:HPV_status: Negative	-0.076	0.343	-0.221	0.825	0.927	0.474	1.815
172-GS	Overall survival	5 years	0.694	0.013	1097	375	GS1_score:HPV_status: Negative	-0.157	0.415	-0.38	0.704	0.854	0.379	1.926
172-GS	Disease-free survival	2 years	0.673	0.016	907	270	GS1_score:HPV_status: Negative	-0.206	0.458	-0.45	0.653	0.814	0.332	1.998
172-GS	Overall survival	2 years	0.709	0.015	1097	276	GS1_score:HPV_status: Negative	-0.286	0.578	-0.495	0.621	0.751	0.242	2.333
172-GS	Overall survival	2 years	0.709	0.015	1097	276	HPV_status: Negative	1.452	0.381	3.813	0	4.271	2.025	9.008
172-GS	Overall survival	5 years	0.694	0.013	1097	375	HPV_status: Negative	1.039	0.296	3.511	0	2.828	1.583	5.052
172-GS	Disease-free survival	2 years	0.673	0.016	907	270	HPV_status: Negative	1.487	0.303	4.902	0	4.426	2.442	8.021
172-GS	Disease-free survival	5 years	0.663	0.015	907	347	HPV_status: Negative	1.234	0.244	5.059	0	3.436	2.13	5.543
172-GS	Disease-free survival	2 years	0.673	0.016	907	270	radio_radiotherapy_treatment: Missing	0.078	0.272	0.285	0.776	1.081	0.634	1.844
172-GS	Overall survival	2 years	0.709	0.015	1097	276	radio_radiotherapy_treatment: Missing	0.247	0.258	0.959	0.338	1.281	0.772	2.123
172-GS	Disease-free survival	5 years	0.663	0.015	907	347	radio_radiotherapy_treatment: Missing	0.278	0.254	1.092	0.275	1.32	0.802	2.172
172-GS	Overall survival	5 years	0.694	0.013	1097	375	radio_radiotherapy_treatment: Missing	0.365	0.236	1.549	0.121	1.441	0.908	2.288
172-GS	Overall survival	5 years	0.694	0.013	1097	375	radio_radiotherapy_treatment: Yes	-0.084	0.174	-0.481	0.631	0.92	0.654	1.293
172-GS	Overall survival	2 years	0.709	0.015	1097	276	radio_radiotherapy_treatment: Yes	-0.155	0.199	-0.78	0.436	0.857	0.58	1.264
172-GS	Disease-free survival	5 years	0.663	0.015	907	347	radio_radiotherapy_treatment: Yes	-0.298	0.177	-1.684	0.092	0.743	0.525	1.05
172-GS	Disease-free survival	2 years	0.673	0.016	907	270	radio_radiotherapy_treatment: Yes	-0.392	0.195	-2.006	0.045	0.676	0.461	0.991
172-GS	Overall survival	5 years	0.694	0.013	1097	375	smoking: Current_Former	0.015	0.146	0.1	0.92	1.015	0.762	1.351
172-GS	Overall survival	2 years	0.709	0.015	1097	276	smoking: Current_Former	0.099	0.171	0.581	0.562	1.105	0.789	1.546
172-GS	Disease-free survival	5 years	0.663	0.015	907	347	smoking: Current_Former	0.116	0.148	0.783	0.434	1.122	0.84	1.499
172-GS	Disease-free survival	2 years	0.673	0.016	907	270	smoking: Current_Former	0.316	0.172	1.832	0.067	1.372	0.978	1.923
172-GS	Disease-free survival	2 years	0.673	0.016	907	270	smoking: Missing	0.226	0.32	0.706	0.48	1.254	0.669	2.349
172-GS	Overall survival	2 years	0.709	0.015	1097	276	smoking: Missing	0.333	0.372	0.894	0.372	1.395	0.672	2.892
172-GS	Overall survival	5 years	0.694	0.013	1097	375	smoking: Missing	0.308	0.3	1.027	0.304	1.361	0.756	2.452
172-GS	Disease-free survival	5 years	0.663	0.015	907	347	smoking: Missing	0.313	0.278	1.126	0.26	1.368	0.793	2.361
172-GS	Overall survival	5 years	0.694	0.013	1097	375	surge_undergone_cancer_surgery: Missing	-0.354	0.341	-1.04	0.298	0.702	0.36	1.368
172-GS	Overall survival	2 years	0.709	0.015	1097	276	surge_undergone_cancer_surgery: Missing	-0.616	0.39	-1.582	0.114	0.54	0.252	1.159
172-GS	Disease-free survival	5 years	0.663	0.015	907	347	surge_undergone_cancer_surgery: Missing	-0.876	0.438	-1.998	0.046	0.417	0.176	0.983
172-GS	Disease-free survival	2 years	0.673	0.016	907	270	surge_undergone_cancer_surgery: Missing	-1.184	0.51	-2.323	0.02	0.306	0.113	0.831
172-GS	Overall survival	5 years	0.694	0.013	1097	375	surge_undergone_cancer_surgery: Yes	-0.202	0.2	-1.009	0.313	0.817	0.553	1.209
172-GS	Overall survival	2 years	0.709	0.015	1097	276	surge_undergone_cancer_surgery: Yes	-0.309	0.246	-1.256	0.209	0.734	0.453	1.189
172-GS	Disease-free survival	5 years	0.663	0.015	907	347	surge_undergone_cancer_surgery: Yes	-0.367	0.181	-2.031	0.042	0.693	0.486	0.987
172-GS	Disease-free survival	2 years	0.673	0.016	907	270	surge_undergone_cancer_surgery: Yes	-0.474	0.207	-2.283	0.022	0.623	0.415	0.935
172-GS	Overall survival	5 years	0.694	0.013	1097	375	tumor_region: hypopharynx	-0.234	0.288	-0.813	0.416	0.791	0.45	1.392
172-GS	Overall survival	2 years	0.709	0.015	1097	276	tumor_region: hypopharynx	-0.425	0.344	-1.235	0.217	0.654	0.333	1.283
172-GS	Disease-free survival	2 years	0.673	0.016	907	270	tumor_region: hypopharynx	-0.405	0.293	-1.382	0.167	0.667	0.376	1.184
172-GS	Disease-free survival	5 years	0.663	0.015	907	347	tumor_region: hypopharynx	-0.533	0.263	-2.028	0.043	0.587	0.35	0.982
172-GS	Overall survival	5 years	0.694	0.013	1097	375	tumor_region: larynx	-0.405	0.258	-1.571	0.116	0.667	0.402	1.106
172-GS	Overall survival	2 years	0.709	0.015	1097	276	tumor_region: larynx	-0.54	0.296	-1.822	0.069	0.583	0.326	1.042
172-GS	Disease-free survival	2 years	0.673	0.016	907	270	tumor_region: larynx	-0.527	0.262	-2.01	0.044	0.59	0.353	0.987
172-GS	Disease-free survival	5 years	0.663	0.015	907	347	tumor_region: larynx	-0.603	0.232	-2.597	0.009	0.547	0.347	0.862
172-GS	Disease-free survival	2 years	0.673	0.016	907	270	tumor_region: Missing	-0.033	0.525	-0.062	0.951	0.968	0.346	2.708
172-GS	Overall survival	2 years	0.709	0.015	1097	276	tumor_region: Missing	0.084	0.395	0.213	0.832	1.088	0.502	2.358
172-GS	Disease-free survival	5 years	0.663	0.015	907	347	tumor_region: Missing	0.163	0.457	0.357	0.721	1.177	0.481	2.883
172-GS	Overall survival	5 years	0.694	0.013	1097	375	tumor_region: Missing	0.333	0.36	0.926	0.354	1.395	0.689	2.825
172-GS	Overall survival	2 years	0.709	0.015	1097	276	tumor_region: oral cavity	-0.026	0.273	-0.094	0.925	0.975	0.571	1.663
172-GS	Disease-free survival	2 years	0.673	0.016	907	270	tumor_region: oral cavity	-0.056	0.24	-0.234	0.815	0.946	0.591	1.512
172-GS	Disease-free survival	5 years	0.663	0.015	907	347	tumor_region: oral cavity	-0.099	0.214	-0.464	0.643	0.905	0.595	1.378
172-GS	Overall survival	5 years	0.694	0.013	1097	375	tumor_region: oral cavity	0.12	0.241	0.5	0.617	1.128	0.704	1.808

### Sheet: About
Column	Explanation
Scenario	Clinical scenario. 172-GS is a scenario where the 172-GS signature was tested. Other scenarios represent cases where other gene signatures were tested.
Outcome	Outcome analysed, either overall survival or disease-free survival.
Censor_time	Outcome was censored at either 2 years or 5 years.
C_index	Concordance index (C-index) of the model.
C_index_SE	Standard error of the models C-index.
N	Numbers of patients in the model.
N_events	Number of events in the model. Only death is considered an event in overall survival analyses. Death or recurrence are considered events in disease-free survival analyses.
Variable	Covariate/parameter of interest. See covariates_reference_levels sheet for details about the reference used.
coef	Beta coefficient for a specific variable.
se_coef	Standard error of the beta coefficient.
z	Z-value test statistics of a specific beta coefficient
P_value	P-value of the test statistics of a specific beta coefficient.
HR	Hazard ratio when compared to the reference (unless otherwise specified)
HR_lower95	95% lower bound for the hazard ratio.
HR_upper95	95% upper bound for the hazard ratio.

### Sheet: Covariates_reference_levels
Variable	Reference	Explanation
chemo_chemotherapy_treatment	No	Refers to systemic treatments in general, not only chemotherapy
clinical_age_at_diagnosis (continuous)
clinical_sex	Male
ctn_stage	Early disease
dataset (study ID)	BD2_MI_INT
GS1 given HPV negative (continuous)		Marginal effect. Effect of gene signature score conditioned on being HPV-negative
GS1 given HPV positive (continuous)		Marginal effect. Effect of gene signature score conditioned on being HPV-positive
GS1_score:HPV_status: Negative	GS1 given HPV positive	Interaction term. Testing if the effect of the gene signature is different for HPV-positive compared to HPV-negative patients
HPV_status	Positive
radio_radiotherapy_treatment	No
smoking	Never
surge_undergone_cancer_surgery	No
tumor_region	Oropharynx
