## Supplementary Table S6 for "External validation of prognostic and predictive gene signatures in head and neck cancer patients"

### Sheet: GS2_HR_table
Scenario	Outcome	Censor_time	C_index	C_index_SE	N	N_events	Variable	coef	se_coef	z	P_value	HR	HR_lower95	HR_upper95
3 clusters HPV	Overall survival	2 years	0.693	0.015	1097	276	chemo_chemotherapy_treatment: Missing	-0.274	0.238	-1.147	0.251	0.761	0.477	1.214
3 clusters HPV	Overall survival	5 years	0.679	0.014	1097	375	chemo_chemotherapy_treatment: Missing	-0.26	0.208	-1.251	0.211	0.771	0.513	1.159
3 clusters HPV	Disease-free survival	2 years	0.665	0.016	907	270	chemo_chemotherapy_treatment: Missing	-0.158	0.304	-0.521	0.603	0.854	0.471	1.548
3 clusters HPV	Disease-free survival	5 years	0.655	0.015	907	347	chemo_chemotherapy_treatment: Missing	-0.168	0.276	-0.608	0.543	0.845	0.492	1.453
3 clusters HPV	Overall survival	2 years	0.693	0.015	1097	276	chemo_chemotherapy_treatment: Yes	-0.011	0.214	-0.05	0.96	0.989	0.65	1.505
3 clusters HPV	Overall survival	5 years	0.679	0.014	1097	375	chemo_chemotherapy_treatment: Yes	0.029	0.177	0.164	0.87	1.029	0.728	1.455
3 clusters HPV	Disease-free survival	2 years	0.665	0.016	907	270	chemo_chemotherapy_treatment: Yes	-0.128	0.185	-0.693	0.488	0.88	0.612	1.264
3 clusters HPV	Disease-free survival	5 years	0.655	0.015	907	347	chemo_chemotherapy_treatment: Yes	-0.059	0.164	-0.362	0.718	0.943	0.684	1.299
3 clusters HPV	Overall survival	2 years	0.693	0.015	1097	276	clinical_age_at_diagnosis	0.018	0.006	3.263	0.001	1.018	1.007	1.03
3 clusters HPV	Overall survival	5 years	0.679	0.014	1097	375	clinical_age_at_diagnosis	0.021	0.005	4.307	0	1.021	1.011	1.031
3 clusters HPV	Disease-free survival	2 years	0.665	0.016	907	270	clinical_age_at_diagnosis	0.013	0.006	2.23	0.026	1.013	1.002	1.024
3 clusters HPV	Disease-free survival	5 years	0.655	0.015	907	347	clinical_age_at_diagnosis	0.017	0.005	3.306	0.001	1.017	1.007	1.027
3 clusters HPV	Overall survival	2 years	0.693	0.015	1097	276	clinical_sex: Female	-0.003	0.139	-0.024	0.981	0.997	0.759	1.309
3 clusters HPV	Overall survival	5 years	0.679	0.014	1097	375	clinical_sex: Female	0.023	0.118	0.193	0.847	1.023	0.811	1.29
3 clusters HPV	Disease-free survival	2 years	0.665	0.016	907	270	clinical_sex: Female	0.128	0.14	0.914	0.361	1.136	0.864	1.495
3 clusters HPV	Disease-free survival	5 years	0.655	0.015	907	347	clinical_sex: Female	-0.01	0.125	-0.083	0.934	0.99	0.774	1.265
3 clusters HPV	Overall survival	2 years	0.693	0.015	1097	276	ctn_stage: Locoregionally advanced disease	0.765	0.211	3.619	0	2.15	1.42	3.254
3 clusters HPV	Overall survival	5 years	0.679	0.014	1097	375	ctn_stage: Locoregionally advanced disease	0.786	0.19	4.13	0	2.194	1.511	3.185
3 clusters HPV	Disease-free survival	2 years	0.665	0.016	907	270	ctn_stage: Locoregionally advanced disease	0.289	0.241	1.201	0.23	1.336	0.833	2.141
3 clusters HPV	Disease-free survival	5 years	0.655	0.015	907	347	ctn_stage: Locoregionally advanced disease	0.295	0.218	1.355	0.175	1.343	0.877	2.057
3 clusters HPV	Overall survival	2 years	0.693	0.015	1097	276	dataset: BD2_UDUS	0.151	0.23	0.656	0.512	1.163	0.741	1.827
3 clusters HPV	Overall survival	5 years	0.679	0.014	1097	375	dataset: BD2_UDUS	0.389	0.181	2.147	0.032	1.476	1.034	2.106
3 clusters HPV	Disease-free survival	2 years	0.665	0.016	907	270	dataset: BD2_UDUS	-0.266	0.197	-1.349	0.177	0.766	0.52	1.128
3 clusters HPV	Disease-free survival	5 years	0.655	0.015	907	347	dataset: BD2_UDUS	-0.091	0.167	-0.549	0.583	0.913	0.658	1.265
3 clusters HPV	Overall survival	2 years	0.693	0.015	1097	276	dataset: GECO110	-0.587	0.376	-1.559	0.119	0.556	0.266	1.163
3 clusters HPV	Overall survival	5 years	0.679	0.014	1097	375	dataset: GECO110	-0.49	0.3	-1.637	0.102	0.612	0.34	1.102
3 clusters HPV	Disease-free survival	2 years	0.665	0.016	907	270	dataset: GECO110	-0.303	0.283	-1.069	0.285	0.739	0.424	1.287
3 clusters HPV	Disease-free survival	5 years	0.655	0.015	907	347	dataset: GECO110	-0.472	0.26	-1.818	0.069	0.623	0.375	1.038
3 clusters HPV	Overall survival	2 years	0.693	0.015	1097	276	dataset: GSE41613	0.36	0.437	0.825	0.41	1.434	0.609	3.377
3 clusters HPV	Overall survival	5 years	0.679	0.014	1097	375	dataset: GSE41613	0.278	0.362	0.767	0.443	1.32	0.649	2.682
3 clusters HPV	Overall survival	2 years	0.693	0.015	1097	276	dataset: SCANDARE	-0.014	0.575	-0.025	0.98	0.986	0.319	3.044
3 clusters HPV	Overall survival	5 years	0.679	0.014	1097	375	dataset: SCANDARE	-0.164	0.53	-0.31	0.756	0.848	0.3	2.397
3 clusters HPV	Overall survival	2 years	0.693	0.015	1097	276	dataset: TCGA	0.905	0.234	3.868	0	2.471	1.563	3.909
3 clusters HPV	Overall survival	5 years	0.679	0.014	1097	375	dataset: TCGA	0.785	0.206	3.817	0	2.192	1.465	3.28
3 clusters HPV	Disease-free survival	2 years	0.665	0.016	907	270	dataset: TCGA	-0.271	0.256	-1.057	0.29	0.763	0.461	1.26
3 clusters HPV	Disease-free survival	5 years	0.655	0.015	907	347	dataset: TCGA	-0.298	0.232	-1.283	0.2	0.743	0.471	1.17
3 clusters HPV	Overall survival	5 years	0.679	0.014	1097	375	GS2 given HPV negative	-0.111	0.062	-1.796	0.073	0.895	0.794	1.01
3 clusters HPV	Disease-free survival	2 years	0.665	0.016	907	270	GS2 given HPV negative	0.056	0.075	0.748	0.454	1.058	0.913	1.225
3 clusters HPV	Disease-free survival	5 years	0.655	0.015	907	347	GS2 given HPV negative	0.044	0.067	0.653	0.514	1.045	0.916	1.192
3 clusters HPV	Overall survival	2 years	0.693	0.015	1097	276	GS2 given HPV positive	-0.882	0.272	-3.242	0.001	0.414	0.243	0.705
3 clusters HPV	Overall survival	5 years	0.679	0.014	1097	375	GS2 given HPV positive	-0.56	0.22	-2.546	0.011	0.571	0.371	0.879
3 clusters HPV	Disease-free survival	2 years	0.665	0.016	907	270	GS2 given HPV positive	-0.684	0.214	-3.198	0.001	0.505	0.332	0.767
3 clusters HPV	Disease-free survival	5 years	0.655	0.015	907	347	GS2 given HPV positive	-0.496	0.174	-2.842	0.004	0.609	0.433	0.857
3 clusters HPV	Overall survival	2 years	0.693	0.015	1097	276	GS2_score:HPV_status: Negative	0.761	0.281	2.706	0.007	2.141	1.234	3.715
3 clusters HPV	Overall survival	5 years	0.679	0.014	1097	375	GS2_score:HPV_status: Negative	0.449	0.228	1.966	0.049	1.567	1.001	2.451
3 clusters HPV	Disease-free survival	2 years	0.665	0.016	907	270	GS2_score:HPV_status: Negative	0.74	0.227	3.261	0.001	2.095	1.343	3.268
3 clusters HPV	Disease-free survival	5 years	0.655	0.015	907	347	GS2_score:HPV_status: Negative	0.54	0.187	2.882	0.004	1.716	1.188	2.476
3 clusters HPV	Overall survival	2 years	0.693	0.015	1097	276	HPV_status: Negative	1.427	0.368	3.879	0	4.165	2.026	8.565
3 clusters HPV	Overall survival	5 years	0.679	0.014	1097	375	HPV_status: Negative	0.97	0.29	3.348	0.001	2.638	1.495	4.656
3 clusters HPV	Disease-free survival	2 years	0.665	0.016	907	270	HPV_status: Negative	1.39	0.294	4.73	0	4.014	2.257	7.14
3 clusters HPV	Disease-free survival	5 years	0.655	0.015	907	347	HPV_status: Negative	1.12	0.241	4.642	0	3.065	1.91	4.919
3 clusters HPV	Overall survival	2 years	0.693	0.015	1097	276	radio_radiotherapy_treatment: Missing	0.206	0.26	0.793	0.428	1.229	0.738	2.046
3 clusters HPV	Overall survival	5 years	0.679	0.014	1097	375	radio_radiotherapy_treatment: Missing	0.314	0.239	1.317	0.188	1.37	0.858	2.186
3 clusters HPV	Disease-free survival	2 years	0.665	0.016	907	270	radio_radiotherapy_treatment: Missing	0.006	0.276	0.022	0.983	1.006	0.586	1.728
3 clusters HPV	Disease-free survival	5 years	0.655	0.015	907	347	radio_radiotherapy_treatment: Missing	0.211	0.258	0.818	0.414	1.235	0.745	2.049
3 clusters HPV	Overall survival	2 years	0.693	0.015	1097	276	radio_radiotherapy_treatment: Yes	-0.188	0.199	-0.945	0.344	0.829	0.561	1.224
3 clusters HPV	Overall survival	5 years	0.679	0.014	1097	375	radio_radiotherapy_treatment: Yes	-0.097	0.174	-0.558	0.577	0.907	0.645	1.277
3 clusters HPV	Disease-free survival	2 years	0.665	0.016	907	270	radio_radiotherapy_treatment: Yes	-0.447	0.196	-2.28	0.023	0.64	0.436	0.939
3 clusters HPV	Disease-free survival	5 years	0.655	0.015	907	347	radio_radiotherapy_treatment: Yes	-0.339	0.178	-1.9	0.057	0.713	0.503	1.011
3 clusters HPV	Overall survival	2 years	0.693	0.015	1097	276	smoking: Current_Former	0.154	0.171	0.899	0.369	1.166	0.834	1.632
3 clusters HPV	Overall survival	5 years	0.679	0.014	1097	375	smoking: Current_Former	0.073	0.146	0.501	0.616	1.076	0.808	1.433
3 clusters HPV	Disease-free survival	2 years	0.665	0.016	907	270	smoking: Current_Former	0.342	0.171	1.995	0.046	1.408	1.006	1.97
3 clusters HPV	Disease-free survival	5 years	0.655	0.015	907	347	smoking: Current_Former	0.151	0.147	1.03	0.303	1.163	0.872	1.552
3 clusters HPV	Overall survival	2 years	0.693	0.015	1097	276	smoking: Missing	0.373	0.379	0.984	0.325	1.453	0.691	3.054
3 clusters HPV	Overall survival	5 years	0.679	0.014	1097	375	smoking: Missing	0.385	0.309	1.244	0.213	1.47	0.801	2.696
3 clusters HPV	Disease-free survival	2 years	0.665	0.016	907	270	smoking: Missing	0.151	0.327	0.463	0.643	1.163	0.613	2.206
3 clusters HPV	Disease-free survival	5 years	0.655	0.015	907	347	smoking: Missing	0.258	0.287	0.898	0.369	1.294	0.737	2.273
3 clusters HPV	Overall survival	2 years	0.693	0.015	1097	276	surge_undergone_cancer_surgery: Missing	-0.744	0.392	-1.898	0.058	0.475	0.22	1.025
3 clusters HPV	Overall survival	5 years	0.679	0.014	1097	375	surge_undergone_cancer_surgery: Missing	-0.507	0.342	-1.48	0.139	0.602	0.308	1.178
3 clusters HPV	Disease-free survival	2 years	0.665	0.016	907	270	surge_undergone_cancer_surgery: Missing	-1.288	0.514	-2.504	0.012	0.276	0.101	0.756
3 clusters HPV	Disease-free survival	5 years	0.655	0.015	907	347	surge_undergone_cancer_surgery: Missing	-0.987	0.444	-2.224	0.026	0.373	0.156	0.889
3 clusters HPV	Overall survival	2 years	0.693	0.015	1097	276	surge_undergone_cancer_surgery: Yes	-0.347	0.244	-1.42	0.156	0.707	0.438	1.141
3 clusters HPV	Overall survival	5 years	0.679	0.014	1097	375	surge_undergone_cancer_surgery: Yes	-0.262	0.197	-1.326	0.185	0.77	0.523	1.133
3 clusters HPV	Disease-free survival	2 years	0.665	0.016	907	270	surge_undergone_cancer_surgery: Yes	-0.503	0.207	-2.433	0.015	0.605	0.403	0.907
3 clusters HPV	Disease-free survival	5 years	0.655	0.015	907	347	surge_undergone_cancer_surgery: Yes	-0.414	0.18	-2.304	0.021	0.661	0.465	0.94
3 clusters HPV	Overall survival	2 years	0.693	0.015	1097	276	tumor_region: hypopharynx	-0.408	0.345	-1.181	0.237	0.665	0.338	1.308
3 clusters HPV	Overall survival	5 years	0.679	0.014	1097	375	tumor_region: hypopharynx	-0.211	0.289	-0.728	0.466	0.81	0.459	1.428
3 clusters HPV	Disease-free survival	2 years	0.665	0.016	907	270	tumor_region: hypopharynx	-0.34	0.294	-1.156	0.248	0.712	0.4	1.267
3 clusters HPV	Disease-free survival	5 years	0.655	0.015	907	347	tumor_region: hypopharynx	-0.464	0.265	-1.754	0.079	0.629	0.374	1.056
3 clusters HPV	Overall survival	2 years	0.693	0.015	1097	276	tumor_region: larynx	-0.603	0.297	-2.029	0.042	0.547	0.305	0.98
3 clusters HPV	Overall survival	5 years	0.679	0.014	1097	375	tumor_region: larynx	-0.445	0.258	-1.722	0.085	0.641	0.386	1.063
3 clusters HPV	Disease-free survival	2 years	0.665	0.016	907	270	tumor_region: larynx	-0.553	0.262	-2.113	0.035	0.575	0.344	0.961
3 clusters HPV	Disease-free survival	5 years	0.655	0.015	907	347	tumor_region: larynx	-0.612	0.232	-2.64	0.008	0.542	0.344	0.854
3 clusters HPV	Overall survival	2 years	0.693	0.015	1097	276	tumor_region: Missing	-0.109	0.399	-0.273	0.785	0.897	0.41	1.961
3 clusters HPV	Overall survival	5 years	0.679	0.014	1097	375	tumor_region: Missing	0.075	0.362	0.206	0.837	1.078	0.53	2.192
3 clusters HPV	Disease-free survival	2 years	0.665	0.016	907	270	tumor_region: Missing	-0.322	0.532	-0.604	0.546	0.725	0.256	2.057
3 clusters HPV	Disease-free survival	5 years	0.655	0.015	907	347	tumor_region: Missing	-0.202	0.464	-0.435	0.663	0.817	0.329	2.028
3 clusters HPV	Overall survival	2 years	0.693	0.015	1097	276	tumor_region: oral cavity	-0.06	0.275	-0.217	0.828	0.942	0.549	1.615
3 clusters HPV	Overall survival	5 years	0.679	0.014	1097	375	tumor_region: oral cavity	0.108	0.243	0.446	0.656	1.114	0.692	1.794
3 clusters HPV	Disease-free survival	2 years	0.665	0.016	907	270	tumor_region: oral cavity	0.009	0.245	0.036	0.971	1.009	0.624	1.631
3 clusters HPV	Disease-free survival	5 years	0.655	0.015	907	347	tumor_region: oral cavity	-0.024	0.219	-0.108	0.914	0.977	0.635	1.501

### Sheet: About
Column	Explanation
Scenario	Clinical scenario. 3 clusters HPV is a scenario where the 3 clusters HPV signature was tested. Other scenarios represent cases where other gene signatures were tested.
Outcome	Outcome analysed, either overall survival or disease-free survival.
Censor_time	Outcome was censored at either 2 years or 5 years.
C_index	Concordance index (C-index) of the model.
C_index_SE	Standard error of the models C-index.
N	Numbers of patients in the model.
N_events	Number of events in the model. Only death is considered an event in overall survival analyses. Death or recurrence are considered events in disease-free survival analyses.
Variable	Covariate/parameter of interest. See covariates_reference_levels sheet for details about the reference used.
coef	Beta coefficient for a specific variable.
se_coef	Standard error of the beta coefficient.
z	Z-value test statistics of a specific beta coefficient
P_value	P-value of the test statistics of a specific beta coefficient.
HR	Hazard ratio when compared to the reference (unless otherwise specified)
HR_lower95	95% lower bound for the hazard ratio.
HR_upper95	95% upper bound for the hazard ratio.

### Sheet: Covariates_reference_levels
Variable	Reference	Explanation
chemo_chemotherapy_treatment	No	Refers to systemic treatments in general, not only chemotherapy
clinical_age_at_diagnosis (continuous)
clinical_sex	Male
ctn_stage	Early disease
dataset (study ID)	BD2_MI_INT
GS2 given HPV negative (continuous)		Marginal effect. Effect of gene signature score conditioned on being HPV-negative
GS2 given HPV positive (continuous)		Marginal effect. Effect of gene signature score conditioned on being HPV-positive
GS2_score:HPV_status: Negative	GS2 given HPV positive	Interaction term. Testing if the effect of the gene signature is different for HPV-positive compared to HPV-negative patients
HPV_status	Positive
radio_radiotherapy_treatment	No
smoking	Never
surge_undergone_cancer_surgery	No
tumor_region	Oropharynx
