## Supplementary Table S7 for "External validation of prognostic and predictive gene signatures in head and neck cancer patients"

### Sheet: GS3_HR_table
Scenario	Outcome	Censor_time	C_index	C_index_SE	N	N_events	Variable	coef	se_coef	z	P_value	HR	HR_lower95	HR_upper95
RSI	Overall survival	2 years	0.695	0.015	1097	276	chemo_chemotherapy_treatment: Missing	-0.204	0.24	-0.85	0.396	0.816	0.51	1.305
RSI	Overall survival	5 years	0.679	0.014	1097	375	chemo_chemotherapy_treatment: Missing	-0.2	0.209	-0.956	0.339	0.819	0.544	1.233
RSI	Disease-free survival	2 years	0.662	0.017	907	270	chemo_chemotherapy_treatment: Missing	-0.112	0.306	-0.368	0.713	0.894	0.491	1.627
RSI	Disease-free survival	5 years	0.652	0.015	907	347	chemo_chemotherapy_treatment: Missing	-0.112	0.278	-0.402	0.688	0.894	0.518	1.542
RSI	Overall survival	2 years	0.695	0.015	1097	276	chemo_chemotherapy_treatment: Yes	0.039	0.215	0.18	0.857	1.039	0.681	1.586
RSI	Overall survival	5 years	0.679	0.014	1097	375	chemo_chemotherapy_treatment: Yes	0.064	0.177	0.359	0.72	1.066	0.753	1.509
RSI	Disease-free survival	2 years	0.662	0.017	907	270	chemo_chemotherapy_treatment: Yes	-0.108	0.186	-0.58	0.562	0.898	0.623	1.293
RSI	Disease-free survival	5 years	0.652	0.015	907	347	chemo_chemotherapy_treatment: Yes	-0.033	0.165	-0.198	0.843	0.968	0.701	1.337
RSI	Overall survival	2 years	0.695	0.015	1097	276	clinical_age_at_diagnosis	0.019	0.006	3.434	0.001	1.019	1.008	1.031
RSI	Overall survival	5 years	0.679	0.014	1097	375	clinical_age_at_diagnosis	0.021	0.005	4.436	0	1.022	1.012	1.031
RSI	Disease-free survival	2 years	0.662	0.017	907	270	clinical_age_at_diagnosis	0.014	0.006	2.433	0.015	1.014	1.003	1.025
RSI	Disease-free survival	5 years	0.652	0.015	907	347	clinical_age_at_diagnosis	0.018	0.005	3.559	0	1.018	1.008	1.029
RSI	Overall survival	2 years	0.695	0.015	1097	276	clinical_sex: Female	0.001	0.14	0.011	0.992	1.001	0.761	1.317
RSI	Overall survival	5 years	0.679	0.014	1097	375	clinical_sex: Female	0.011	0.119	0.095	0.924	1.011	0.801	1.277
RSI	Disease-free survival	2 years	0.662	0.017	907	270	clinical_sex: Female	0.101	0.141	0.717	0.473	1.106	0.839	1.459
RSI	Disease-free survival	5 years	0.652	0.015	907	347	clinical_sex: Female	-0.046	0.127	-0.36	0.719	0.955	0.745	1.225
RSI	Overall survival	2 years	0.695	0.015	1097	276	ctn_stage: Locoregionally advanced disease	0.697	0.212	3.285	0.001	2.007	1.324	3.042
RSI	Overall survival	5 years	0.679	0.014	1097	375	ctn_stage: Locoregionally advanced disease	0.718	0.191	3.761	0	2.051	1.411	2.982
RSI	Disease-free survival	2 years	0.662	0.017	907	270	ctn_stage: Locoregionally advanced disease	0.274	0.242	1.133	0.257	1.315	0.819	2.113
RSI	Disease-free survival	5 years	0.652	0.015	907	347	ctn_stage: Locoregionally advanced disease	0.274	0.219	1.255	0.209	1.316	0.857	2.019
RSI	Overall survival	2 years	0.695	0.015	1097	276	dataset: BD2_UDUS	0.169	0.231	0.732	0.464	1.184	0.754	1.86
RSI	Overall survival	5 years	0.679	0.014	1097	375	dataset: BD2_UDUS	0.41	0.181	2.259	0.024	1.506	1.056	2.149
RSI	Disease-free survival	2 years	0.662	0.017	907	270	dataset: BD2_UDUS	-0.232	0.197	-1.178	0.239	0.793	0.539	1.167
RSI	Disease-free survival	5 years	0.652	0.015	907	347	dataset: BD2_UDUS	-0.061	0.167	-0.365	0.715	0.941	0.679	1.304
RSI	Overall survival	2 years	0.695	0.015	1097	276	dataset: GECO110	-0.601	0.385	-1.56	0.119	0.548	0.258	1.167
RSI	Overall survival	5 years	0.679	0.014	1097	375	dataset: GECO110	-0.464	0.301	-1.542	0.123	0.629	0.348	1.134
RSI	Disease-free survival	2 years	0.662	0.017	907	270	dataset: GECO110	-0.242	0.282	-0.858	0.391	0.785	0.451	1.365
RSI	Disease-free survival	5 years	0.652	0.015	907	347	dataset: GECO110	-0.392	0.257	-1.529	0.126	0.676	0.409	1.117
RSI	Overall survival	2 years	0.695	0.015	1097	276	dataset: GSE41613	0.368	0.446	0.824	0.41	1.445	0.602	3.466
RSI	Overall survival	5 years	0.679	0.014	1097	375	dataset: GSE41613	0.317	0.365	0.869	0.385	1.373	0.671	2.81
RSI	Overall survival	2 years	0.695	0.015	1097	276	dataset: SCANDARE	0.101	0.583	0.174	0.862	1.107	0.353	3.467
RSI	Overall survival	5 years	0.679	0.014	1097	375	dataset: SCANDARE	-0.022	0.531	-0.041	0.967	0.978	0.345	2.772
RSI	Overall survival	2 years	0.695	0.015	1097	276	dataset: TCGA	0.813	0.235	3.462	0.001	2.254	1.423	3.571
RSI	Overall survival	5 years	0.679	0.014	1097	375	dataset: TCGA	0.711	0.206	3.444	0.001	2.036	1.359	3.051
RSI	Disease-free survival	2 years	0.662	0.017	907	270	dataset: TCGA	-0.308	0.259	-1.188	0.235	0.735	0.442	1.222
RSI	Disease-free survival	5 years	0.652	0.015	907	347	dataset: TCGA	-0.346	0.235	-1.471	0.141	0.707	0.446	1.122
RSI	Overall survival	2 years	0.695	0.015	1097	276	radio_radiotherapy_treatment: Missing	0.174	0.262	0.663	0.507	1.19	0.712	1.989
RSI	Overall survival	5 years	0.679	0.014	1097	375	radio_radiotherapy_treatment: Missing	0.301	0.238	1.265	0.206	1.352	0.847	2.156
RSI	Disease-free survival	2 years	0.662	0.017	907	270	radio_radiotherapy_treatment: Missing	0.079	0.278	0.283	0.777	1.082	0.627	1.865
RSI	Disease-free survival	5 years	0.652	0.015	907	347	radio_radiotherapy_treatment: Missing	0.296	0.258	1.146	0.252	1.344	0.81	2.228
RSI	Overall survival	2 years	0.695	0.015	1097	276	radio_radiotherapy_treatment: Yes	-0.208	0.203	-1.023	0.306	0.812	0.545	1.21
RSI	Overall survival	5 years	0.679	0.014	1097	375	radio_radiotherapy_treatment: Yes	-0.104	0.177	-0.588	0.556	0.901	0.637	1.275
RSI	Disease-free survival	2 years	0.662	0.017	907	270	radio_radiotherapy_treatment: Yes	-0.424	0.197	-2.152	0.031	0.654	0.445	0.963
RSI	Disease-free survival	5 years	0.652	0.015	907	347	radio_radiotherapy_treatment: Yes	-0.323	0.178	-1.819	0.069	0.724	0.511	1.025
RSI	Overall survival	2 years	0.695	0.015	1097	276	RSI given radio = No	0.156	0.135	1.153	0.249	1.169	0.897	1.524
RSI	Overall survival	5 years	0.679	0.014	1097	375	RSI given radio = No	0.1	0.11	0.911	0.362	1.106	0.891	1.372
RSI	Disease-free survival	2 years	0.662	0.017	907	270	RSI given radio = No	0.006	0.121	0.047	0.963	1.006	0.794	1.274
RSI	Disease-free survival	5 years	0.652	0.015	907	347	RSI given radio = No	-0.048	0.109	-0.442	0.659	0.953	0.769	1.18
RSI	Overall survival	2 years	0.695	0.015	1097	276	RSI given radio = Yes	0.221	0.073	3.008	0.003	1.247	1.08	1.44
RSI	Overall survival	5 years	0.679	0.014	1097	375	RSI given radio = Yes	0.145	0.064	2.274	0.023	1.156	1.02	1.309
RSI	Disease-free survival	2 years	0.662	0.017	907	270	RSI given radio = Yes	0.08	0.078	1.023	0.306	1.083	0.929	1.263
RSI	Disease-free survival	5 years	0.652	0.015	907	347	RSI given radio = Yes	0.08	0.069	1.166	0.243	1.084	0.947	1.24
RSI	Overall survival	2 years	0.695	0.015	1097	276	RSI_score:radio_radiotherapy_treatment: Missing	-0.175	0.213	-0.823	0.411	0.839	0.553	1.274
RSI	Overall survival	5 years	0.679	0.014	1097	375	RSI_score:radio_radiotherapy_treatment: Missing	-0.238	0.183	-1.299	0.194	0.788	0.55	1.129
RSI	Disease-free survival	2 years	0.662	0.017	907	270	RSI_score:radio_radiotherapy_treatment: Missing	-0.11	0.211	-0.521	0.602	0.896	0.592	1.355
RSI	Disease-free survival	5 years	0.652	0.015	907	347	RSI_score:radio_radiotherapy_treatment: Missing	-0.14	0.184	-0.762	0.446	0.869	0.606	1.247
RSI	Overall survival	2 years	0.695	0.015	1097	276	RSI_score:radio_radiotherapy_treatment: Yes	0.065	0.153	0.424	0.672	1.067	0.79	1.441
RSI	Overall survival	5 years	0.679	0.014	1097	375	RSI_score:radio_radiotherapy_treatment: Yes	0.044	0.127	0.35	0.726	1.045	0.816	1.34
RSI	Disease-free survival	2 years	0.662	0.017	907	270	RSI_score:radio_radiotherapy_treatment: Yes	0.075	0.142	0.524	0.601	1.077	0.815	1.424
RSI	Disease-free survival	5 years	0.652	0.015	907	347	RSI_score:radio_radiotherapy_treatment: Yes	0.129	0.127	1.009	0.313	1.137	0.886	1.46
RSI	Overall survival	2 years	0.695	0.015	1097	276	smoking: Current_Former	0.138	0.171	0.805	0.421	1.148	0.821	1.605
RSI	Overall survival	5 years	0.679	0.014	1097	375	smoking: Current_Former	0.051	0.146	0.351	0.725	1.053	0.791	1.401
RSI	Disease-free survival	2 years	0.662	0.017	907	270	smoking: Current_Former	0.339	0.171	1.975	0.048	1.403	1.003	1.964
RSI	Disease-free survival	5 years	0.652	0.015	907	347	smoking: Current_Former	0.142	0.147	0.967	0.334	1.152	0.864	1.536
RSI	Overall survival	2 years	0.695	0.015	1097	276	smoking: Missing	0.209	0.388	0.538	0.591	1.232	0.576	2.635
RSI	Overall survival	5 years	0.679	0.014	1097	375	smoking: Missing	0.197	0.311	0.634	0.526	1.218	0.662	2.238
RSI	Disease-free survival	2 years	0.662	0.017	907	270	smoking: Missing	0.14	0.329	0.425	0.671	1.15	0.603	2.191
RSI	Disease-free survival	5 years	0.652	0.015	907	347	smoking: Missing	0.244	0.285	0.855	0.393	1.276	0.73	2.23
RSI	Overall survival	2 years	0.695	0.015	1097	276	surge_undergone_cancer_surgery: Missing	-0.699	0.392	-1.781	0.075	0.497	0.23	1.073
RSI	Overall survival	5 years	0.679	0.014	1097	375	surge_undergone_cancer_surgery: Missing	-0.458	0.343	-1.335	0.182	0.633	0.323	1.239
RSI	Disease-free survival	2 years	0.662	0.017	907	270	surge_undergone_cancer_surgery: Missing	-1.257	0.515	-2.439	0.015	0.285	0.104	0.781
RSI	Disease-free survival	5 years	0.652	0.015	907	347	surge_undergone_cancer_surgery: Missing	-0.942	0.445	-2.117	0.034	0.39	0.163	0.932
RSI	Overall survival	2 years	0.695	0.015	1097	276	surge_undergone_cancer_surgery: Yes	-0.327	0.245	-1.335	0.182	0.721	0.446	1.166
RSI	Overall survival	5 years	0.679	0.014	1097	375	surge_undergone_cancer_surgery: Yes	-0.232	0.199	-1.165	0.244	0.793	0.537	1.171
RSI	Disease-free survival	2 years	0.662	0.017	907	270	surge_undergone_cancer_surgery: Yes	-0.492	0.208	-2.37	0.018	0.611	0.407	0.918
RSI	Disease-free survival	5 years	0.652	0.015	907	347	surge_undergone_cancer_surgery: Yes	-0.396	0.181	-2.192	0.028	0.673	0.472	0.959
RSI	Overall survival	2 years	0.695	0.015	1097	276	tumor_region: hypopharynx	1.279	0.409	3.13	0.002	3.593	1.613	8.006
RSI	Overall survival	5 years	0.679	0.014	1097	375	tumor_region: hypopharynx	1.01	0.307	3.291	0.001	2.745	1.505	5.01
RSI	Disease-free survival	2 years	0.662	0.017	907	270	tumor_region: hypopharynx	1.274	0.336	3.788	0	3.573	1.849	6.906
RSI	Disease-free survival	5 years	0.652	0.015	907	347	tumor_region: hypopharynx	0.86	0.28	3.071	0.002	2.363	1.365	4.09
RSI	Overall survival	2 years	0.695	0.015	1097	276	tumor_region: larynx	1.015	0.374	2.716	0.007	2.76	1.327	5.741
RSI	Overall survival	5 years	0.679	0.014	1097	375	tumor_region: larynx	0.719	0.282	2.551	0.011	2.053	1.181	3.568
RSI	Disease-free survival	2 years	0.662	0.017	907	270	tumor_region: larynx	1.069	0.312	3.422	0.001	2.912	1.579	5.371
RSI	Disease-free survival	5 years	0.652	0.015	907	347	tumor_region: larynx	0.712	0.254	2.808	0.005	2.038	1.24	3.35
RSI	Overall survival	2 years	0.695	0.015	1097	276	tumor_region: Missing	1.469	0.454	3.236	0.001	4.343	1.785	10.57
RSI	Overall survival	5 years	0.679	0.014	1097	375	tumor_region: Missing	1.172	0.373	3.144	0.002	3.229	1.555	6.704
RSI	Disease-free survival	2 years	0.662	0.017	907	270	tumor_region: Missing	1.344	0.554	2.426	0.015	3.834	1.294	11.357
RSI	Disease-free survival	5 years	0.652	0.015	907	347	tumor_region: Missing	1.165	0.469	2.486	0.013	3.206	1.28	8.032
RSI	Overall survival	2 years	0.695	0.015	1097	276	tumor_region: oral cavity	1.566	0.352	4.451	0	4.787	2.402	9.541
RSI	Overall survival	5 years	0.679	0.014	1097	375	tumor_region: oral cavity	1.295	0.263	4.927	0	3.651	2.181	6.111
RSI	Disease-free survival	2 years	0.662	0.017	907	270	tumor_region: oral cavity	1.592	0.293	5.439	0	4.913	2.768	8.719
RSI	Disease-free survival	5 years	0.652	0.015	907	347	tumor_region: oral cavity	1.277	0.235	5.438	0	3.584	2.262	5.678
RSI	Overall survival	2 years	0.695	0.015	1097	276	tumor_region: oropharynx_HPVnegative	1.58	0.366	4.319	0	4.853	2.37	9.94
RSI	Overall survival	5 years	0.679	0.014	1097	375	tumor_region: oropharynx_HPVnegative	1.134	0.287	3.948	0	3.108	1.77	5.456
RSI	Disease-free survival	2 years	0.662	0.017	907	270	tumor_region: oropharynx_HPVnegative	1.616	0.295	5.474	0	5.031	2.821	8.972
RSI	Disease-free survival	5 years	0.652	0.015	907	347	tumor_region: oropharynx_HPVnegative	1.326	0.238	5.565	0	3.767	2.361	6.009

### Sheet: About
Column	Explanation
Scenario	Clinical scenario. RSI is a scenario where the radiosensitivity index (RSI) signature was tested. Other scenarios represent cases where other gene signatures were tested.
Outcome	Outcome analysed, either overall survival or disease-free survival.
Censor_time	Outcome was censored at either 2 years or 5 years.
C_index	Concordance index (C-index) of the model.
C_index_SE	Standard error of the models C-index.
N	Numbers of patients in the model.
N_events	Number of events in the model. Only death is considered an event in overall survival analyses. Death or recurrence are considered events in disease-free survival analyses.
Variable	Covariate/parameter of interest. See covariates_reference_levels sheet for details about the reference used.
coef	Beta coefficient for a specific variable.
se_coef	Standard error of the beta coefficient.
z	Z-value test statistics of a specific beta coefficient
P_value	P-value of the test statistics of a specific beta coefficient.
HR	Hazard ratio when compared to the reference (unless otherwise specified)
HR_lower95	95% lower bound for the hazard ratio.
HR_upper95	95% upper bound for the hazard ratio.

### Sheet: Covariates_reference_levels
Variable	Reference	Explanation
chemo_chemotherapy_treatment	No	Refers to systemic treatments in general, not only chemotherapy
clinical_age_at_diagnosis (continuous)
clinical_sex	Male
ctn_stage	Early disease
dataset (study ID)	BD2_MI_INT
radio_radiotherapy_treatment	No
RSI given radio = No (continuous)		Marginal effect. Effect of gene signature score conditioned on having no radiotherapy
RSI given radio = Yes (continuous)		Marginal effect. Effect of gene signature score conditioned on having received radiotherapy
RSI_score:radio_radiotherapy_treatment: Missing	RSI given radiotherapy = No	Interaction term. Testing if the effect of the gene signature is different for patients with no radiotherapy compared to patients missing information about radiotherapy
RSI_score:radio_radiotherapy_treatment: Yes	RSI given radiotherapy = No	Interaction term. Testing if the effect of the gene signature is different for patients with no radiotherapy compared to patients that received radiotherapy
smoking	Never
surge_undergone_cancer_surgery	No
tumor_region	HPV-positive Oropharynx
