## Supplementary Table S8 for "External validation of prognostic and predictive gene signatures in head and neck cancer patients"

### Sheet: GS4_HR_table
Scenario	Outcome	Censor_time	C_index	C_index_SE	N	N_events	Variable	coef	se_coef	z	P_value	HR	HR_lower95	HR_upper95
Pancancer-cisplatin	Overall survival	2 years	0.721	0.017	750	190	chemotherapy: Missing_chemotherapy	-0.685	0.28	-2.445	0.014	0.504	0.291	0.873
Pancancer-cisplatin	Overall survival	5 years	0.706	0.016	750	255	chemotherapy: Missing_chemotherapy	-0.756	0.264	-2.866	0.004	0.469	0.28	0.787
Pancancer-cisplatin	Disease-free survival	2 years	0.702	0.018	700	204	chemotherapy: Missing_chemotherapy	0.355	0.443	0.802	0.423	1.426	0.599	3.395
Pancancer-cisplatin	Disease-free survival	5 years	0.686	0.017	700	265	chemotherapy: Missing_chemotherapy	0.086	0.397	0.217	0.828	1.09	0.5	2.375
Pancancer-cisplatin	Overall survival	2 years	0.721	0.017	750	190	chemotherapy: No_chemotherapy	0.211	0.255	0.826	0.409	1.235	0.748	2.037
Pancancer-cisplatin	Overall survival	5 years	0.706	0.016	750	255	chemotherapy: No_chemotherapy	-0.125	0.213	-0.586	0.558	0.883	0.581	1.34
Pancancer-cisplatin	Disease-free survival	2 years	0.702	0.018	700	204	chemotherapy: No_chemotherapy	-0.033	0.221	-0.149	0.882	0.968	0.628	1.491
Pancancer-cisplatin	Disease-free survival	5 years	0.686	0.017	700	265	chemotherapy: No_chemotherapy	-0.097	0.195	-0.496	0.62	0.908	0.619	1.331
Pancancer-cisplatin	Overall survival	2 years	0.721	0.017	750	190	chemotherapy: Non_platinum_based	-0.564	0.357	-1.579	0.114	0.569	0.283	1.146
Pancancer-cisplatin	Overall survival	5 years	0.706	0.016	750	255	chemotherapy: Non_platinum_based	-0.572	0.311	-1.838	0.066	0.564	0.306	1.039
Pancancer-cisplatin	Disease-free survival	2 years	0.702	0.018	700	204	chemotherapy: Non_platinum_based	-0.062	0.388	-0.16	0.873	0.94	0.439	2.01
Pancancer-cisplatin	Disease-free survival	5 years	0.686	0.017	700	265	chemotherapy: Non_platinum_based	-0.132	0.343	-0.386	0.7	0.876	0.447	1.715
Pancancer-cisplatin	Overall survival	2 years	0.721	0.017	750	190	clinical_age_at_diagnosis	0.022	0.007	2.965	0.003	1.022	1.007	1.037
Pancancer-cisplatin	Overall survival	5 years	0.706	0.016	750	255	clinical_age_at_diagnosis	0.028	0.006	4.311	0	1.028	1.015	1.041
Pancancer-cisplatin	Disease-free survival	2 years	0.702	0.018	700	204	clinical_age_at_diagnosis	0.018	0.007	2.483	0.013	1.018	1.004	1.032
Pancancer-cisplatin	Disease-free survival	5 years	0.686	0.017	700	265	clinical_age_at_diagnosis	0.021	0.006	3.397	0.001	1.021	1.009	1.034
Pancancer-cisplatin	Overall survival	2 years	0.721	0.017	750	190	clinical_sex: Female	0.078	0.172	0.453	0.651	1.081	0.771	1.516
Pancancer-cisplatin	Overall survival	5 years	0.706	0.016	750	255	clinical_sex: Female	-0.023	0.151	-0.15	0.881	0.978	0.727	1.314
Pancancer-cisplatin	Disease-free survival	2 years	0.702	0.018	700	204	clinical_sex: Female	0.054	0.166	0.328	0.743	1.056	0.763	1.461
Pancancer-cisplatin	Disease-free survival	5 years	0.686	0.017	700	265	clinical_sex: Female	-0.096	0.148	-0.651	0.515	0.908	0.68	1.214
Pancancer-cisplatin	Overall survival	2 years	0.721	0.017	750	190	ctn_stage: Stage IV	0.142	0.185	0.767	0.443	1.153	0.802	1.657
Pancancer-cisplatin	Overall survival	5 years	0.706	0.016	750	255	ctn_stage: Stage IV	0.063	0.159	0.398	0.691	1.065	0.78	1.456
Pancancer-cisplatin	Disease-free survival	2 years	0.702	0.018	700	204	ctn_stage: Stage IV	0.236	0.185	1.271	0.204	1.266	0.88	1.82
Pancancer-cisplatin	Disease-free survival	5 years	0.686	0.017	700	265	ctn_stage: Stage IV	0.083	0.16	0.52	0.603	1.087	0.794	1.487
Pancancer-cisplatin	Overall survival	2 years	0.721	0.017	750	190	dataset: BD2_UDUS	0.053	0.235	0.224	0.823	1.054	0.665	1.671
Pancancer-cisplatin	Overall survival	5 years	0.706	0.016	750	255	dataset: BD2_UDUS	0.323	0.185	1.746	0.081	1.381	0.961	1.985
Pancancer-cisplatin	Disease-free survival	2 years	0.702	0.018	700	204	dataset: BD2_UDUS	-0.292	0.201	-1.454	0.146	0.747	0.504	1.107
Pancancer-cisplatin	Disease-free survival	5 years	0.686	0.017	700	265	dataset: BD2_UDUS	-0.129	0.17	-0.756	0.449	0.879	0.63	1.227
Pancancer-cisplatin	Overall survival	2 years	0.721	0.017	750	190	dataset: TCGA	1.171	0.295	3.969	0	3.224	1.809	5.746
Pancancer-cisplatin	Overall survival	5 years	0.706	0.016	750	255	dataset: TCGA	0.913	0.26	3.516	0	2.493	1.498	4.147
Pancancer-cisplatin	Disease-free survival	2 years	0.702	0.018	700	204	dataset: TCGA	-0.875	0.418	-2.092	0.036	0.417	0.184	0.946
Pancancer-cisplatin	Disease-free survival	5 years	0.686	0.017	700	265	dataset: TCGA	-0.757	0.374	-2.026	0.043	0.469	0.226	0.976
Pancancer-cisplatin	Overall survival	2 years	0.721	0.017	750	190	GS4 given chemo = no	0.311	0.507	0.613	0.54	1.365	0.505	3.685
Pancancer-cisplatin	Overall survival	5 years	0.706	0.016	750	255	GS4 given chemo = no	-0.207	0.444	-0.466	0.641	0.813	0.341	1.941
Pancancer-cisplatin	Disease-free survival	2 years	0.702	0.018	700	204	GS4 given chemo = no	-0.081	0.468	-0.173	0.862	0.922	0.369	2.306
Pancancer-cisplatin	Disease-free survival	5 years	0.686	0.017	700	265	GS4 given chemo = no	-0.2	0.424	-0.472	0.637	0.819	0.357	1.879
Pancancer-cisplatin	Overall survival	2 years	0.721	0.017	750	190	GS4 given chemo = non-platinum-based	-0.201	0.338	-0.594	0.552	0.818	0.422	1.587
Pancancer-cisplatin	Overall survival	5 years	0.706	0.016	750	255	GS4 given chemo = non-platinum-based	-0.089	0.326	-0.272	0.786	0.915	0.484	1.732
Pancancer-cisplatin	Disease-free survival	2 years	0.702	0.018	700	204	GS4 given chemo = non-platinum-based	0.694	0.408	1.7	0.089	2.001	0.899	4.453
Pancancer-cisplatin	Disease-free survival	5 years	0.686	0.017	700	265	GS4 given chemo = non-platinum-based	0.701	0.365	1.923	0.054	2.016	0.987	4.118
Pancancer-cisplatin	Overall survival	2 years	0.721	0.017	750	190	GS4 given chemo = platinum-based	0.251	0.108	2.329	0.02	1.285	1.041	1.587
Pancancer-cisplatin	Overall survival	5 years	0.706	0.016	750	255	GS4 given chemo = platinum-based	0.262	0.103	2.544	0.011	1.299	1.062	1.589
Pancancer-cisplatin	Disease-free survival	2 years	0.702	0.018	700	204	GS4 given chemo = platinum-based	0.207	0.206	1.002	0.316	1.23	0.821	1.843
Pancancer-cisplatin	Disease-free survival	5 years	0.686	0.017	700	265	GS4 given chemo = platinum-based	0.151	0.184	0.82	0.412	1.162	0.811	1.666
Pancancer-cisplatin	Overall survival	2 years	0.721	0.017	750	190	GS4_score:chemotherapy: Missing_chemotherapy	-0.142	0.143	-0.995	0.32	0.868	0.656	1.148
Pancancer-cisplatin	Overall survival	5 years	0.706	0.016	750	255	GS4_score:chemotherapy: Missing_chemotherapy	-0.159	0.132	-1.202	0.229	0.853	0.659	1.105
Pancancer-cisplatin	Disease-free survival	2 years	0.702	0.018	700	204	GS4_score:chemotherapy: Missing_chemotherapy	-0.036	0.229	-0.155	0.876	0.965	0.616	1.512
Pancancer-cisplatin	Disease-free survival	5 years	0.686	0.017	700	265	GS4_score:chemotherapy: Missing_chemotherapy	0.034	0.204	0.167	0.867	1.035	0.694	1.542
Pancancer-cisplatin	Overall survival	2 years	0.721	0.017	750	190	GS4_score:chemotherapy: No_chemotherapy	0.06	0.519	0.115	0.908	1.062	0.384	2.939
Pancancer-cisplatin	Overall survival	5 years	0.706	0.016	750	255	GS4_score:chemotherapy: No_chemotherapy	-0.469	0.457	-1.025	0.305	0.626	0.255	1.533
Pancancer-cisplatin	Disease-free survival	2 years	0.702	0.018	700	204	GS4_score:chemotherapy: No_chemotherapy	-0.288	0.508	-0.566	0.571	0.75	0.277	2.031
Pancancer-cisplatin	Disease-free survival	5 years	0.686	0.017	700	265	GS4_score:chemotherapy: No_chemotherapy	-0.351	0.459	-0.763	0.445	0.704	0.286	1.733
Pancancer-cisplatin	Overall survival	2 years	0.721	0.017	750	190	GS4_score:chemotherapy: Non_platinum_based	-0.452	0.352	-1.283	0.2	0.636	0.319	1.269
Pancancer-cisplatin	Overall survival	5 years	0.706	0.016	750	255	GS4_score:chemotherapy: Non_platinum_based	-0.35	0.336	-1.041	0.298	0.704	0.364	1.362
Pancancer-cisplatin	Disease-free survival	2 years	0.702	0.018	700	204	GS4_score:chemotherapy: Non_platinum_based	0.487	0.43	1.131	0.258	1.627	0.7	3.783
Pancancer-cisplatin	Disease-free survival	5 years	0.686	0.017	700	265	GS4_score:chemotherapy: Non_platinum_based	0.55	0.39	1.41	0.159	1.734	0.807	3.728
Pancancer-cisplatin	Overall survival	2 years	0.721	0.017	750	190	radio_radiotherapy_treatmentMissing	-0.172	0.312	-0.551	0.582	0.842	0.457	1.551
Pancancer-cisplatin	Overall survival	5 years	0.706	0.016	750	255	radio_radiotherapy_treatmentMissing	-0.058	0.287	-0.201	0.841	0.944	0.538	1.657
Pancancer-cisplatin	Disease-free survival	2 years	0.702	0.018	700	204	radio_radiotherapy_treatmentMissing	-0.315	0.341	-0.924	0.355	0.73	0.374	1.424
Pancancer-cisplatin	Disease-free survival	5 years	0.686	0.017	700	265	radio_radiotherapy_treatmentMissing	-0.012	0.32	-0.037	0.971	0.988	0.528	1.85
Pancancer-cisplatin	Overall survival	2 years	0.721	0.017	750	190	radio_radiotherapy_treatmentYes	-0.624	0.232	-2.686	0.007	0.536	0.34	0.845
Pancancer-cisplatin	Overall survival	5 years	0.706	0.016	750	255	radio_radiotherapy_treatmentYes	-0.598	0.209	-2.856	0.004	0.55	0.365	0.829
Pancancer-cisplatin	Disease-free survival	2 years	0.702	0.018	700	204	radio_radiotherapy_treatmentYes	-0.908	0.232	-3.907	0	0.403	0.256	0.636
Pancancer-cisplatin	Disease-free survival	5 years	0.686	0.017	700	265	radio_radiotherapy_treatmentYes	-0.802	0.213	-3.772	0	0.449	0.296	0.68
Pancancer-cisplatin	Overall survival	2 years	0.721	0.017	750	190	smoking: Current_Former	0.11	0.194	0.568	0.57	1.116	0.763	1.632
Pancancer-cisplatin	Overall survival	5 years	0.706	0.016	750	255	smoking: Current_Former	-0.003	0.163	-0.02	0.984	0.997	0.724	1.372
Pancancer-cisplatin	Disease-free survival	2 years	0.702	0.018	700	204	smoking: Current_Former	0.3	0.196	1.527	0.127	1.349	0.919	1.981
Pancancer-cisplatin	Disease-free survival	5 years	0.686	0.017	700	265	smoking: Current_Former	0.108	0.164	0.659	0.51	1.114	0.808	1.536
Pancancer-cisplatin	Overall survival	2 years	0.721	0.017	750	190	smoking: Missing	0.853	0.494	1.725	0.084	2.346	0.891	6.18
Pancancer-cisplatin	Overall survival	5 years	0.706	0.016	750	255	smoking: Missing	0.812	0.42	1.932	0.053	2.252	0.988	5.131
Pancancer-cisplatin	Disease-free survival	2 years	0.702	0.018	700	204	smoking: Missing	1.024	0.495	2.068	0.039	2.783	1.055	7.345
Pancancer-cisplatin	Disease-free survival	5 years	0.686	0.017	700	265	smoking: Missing	0.979	0.419	2.336	0.019	2.663	1.171	6.055
Pancancer-cisplatin	Overall survival	2 years	0.721	0.017	750	190	surge_undergone_cancer_surgeryMissing	-0.833	0.44	-1.894	0.058	0.435	0.184	1.029
Pancancer-cisplatin	Overall survival	5 years	0.706	0.016	750	255	surge_undergone_cancer_surgeryMissing	-0.562	0.392	-1.435	0.151	0.57	0.265	1.228
Pancancer-cisplatin	Disease-free survival	2 years	0.702	0.018	700	204	surge_undergone_cancer_surgeryMissing	-0.88	0.584	-1.507	0.132	0.415	0.132	1.303
Pancancer-cisplatin	Disease-free survival	5 years	0.686	0.017	700	265	surge_undergone_cancer_surgeryMissing	-0.621	0.498	-1.248	0.212	0.537	0.202	1.426
Pancancer-cisplatin	Overall survival	2 years	0.721	0.017	750	190	surge_undergone_cancer_surgeryYes	-0.463	0.259	-1.789	0.074	0.629	0.379	1.045
Pancancer-cisplatin	Overall survival	5 years	0.706	0.016	750	255	surge_undergone_cancer_surgeryYes	-0.293	0.208	-1.408	0.159	0.746	0.496	1.122
Pancancer-cisplatin	Disease-free survival	2 years	0.702	0.018	700	204	surge_undergone_cancer_surgeryYes	-0.534	0.214	-2.495	0.013	0.586	0.385	0.892
Pancancer-cisplatin	Disease-free survival	5 years	0.686	0.017	700	265	surge_undergone_cancer_surgeryYes	-0.456	0.188	-2.43	0.015	0.634	0.439	0.916
Pancancer-cisplatin	Overall survival	2 years	0.721	0.017	750	190	tumor_region: hypopharynx	1.197	0.418	2.865	0.004	3.311	1.46	7.511
Pancancer-cisplatin	Overall survival	5 years	0.706	0.016	750	255	tumor_region: hypopharynx	1.001	0.313	3.2	0.001	2.721	1.474	5.024
Pancancer-cisplatin	Disease-free survival	2 years	0.702	0.018	700	204	tumor_region: hypopharynx	1.254	0.343	3.662	0	3.506	1.791	6.86
Pancancer-cisplatin	Disease-free survival	5 years	0.686	0.017	700	265	tumor_region: hypopharynx	0.874	0.286	3.055	0.002	2.397	1.368	4.2
Pancancer-cisplatin	Overall survival	2 years	0.721	0.017	750	190	tumor_region: larynx	1.143	0.382	2.994	0.003	3.138	1.484	6.632
Pancancer-cisplatin	Overall survival	5 years	0.706	0.016	750	255	tumor_region: larynx	0.843	0.291	2.901	0.004	2.323	1.314	4.105
Pancancer-cisplatin	Disease-free survival	2 years	0.702	0.018	700	204	tumor_region: larynx	1.237	0.32	3.87	0	3.444	1.841	6.442
Pancancer-cisplatin	Disease-free survival	5 years	0.686	0.017	700	265	tumor_region: larynx	0.825	0.262	3.146	0.002	2.282	1.365	3.816
Pancancer-cisplatin	Overall survival	2 years	0.721	0.017	750	190	tumor_region: Missing	1.553	0.514	3.02	0.003	4.724	1.725	12.938
Pancancer-cisplatin	Overall survival	5 years	0.706	0.016	750	255	tumor_region: Missing	1.4	0.423	3.31	0.001	4.057	1.771	9.295
Pancancer-cisplatin	Disease-free survival	2 years	0.702	0.018	700	204	tumor_region: Missing	1.185	0.805	1.472	0.141	3.271	0.675	15.859
Pancancer-cisplatin	Disease-free survival	5 years	0.686	0.017	700	265	tumor_region: Missing	1.272	0.608	2.091	0.037	3.568	1.083	11.754
Pancancer-cisplatin	Overall survival	2 years	0.721	0.017	750	190	tumor_region: oral cavity	1.574	0.361	4.36	0	4.828	2.379	9.797
Pancancer-cisplatin	Overall survival	5 years	0.706	0.016	750	255	tumor_region: oral cavity	1.375	0.272	5.055	0	3.954	2.32	6.737
Pancancer-cisplatin	Disease-free survival	2 years	0.702	0.018	700	204	tumor_region: oral cavity	1.692	0.296	5.717	0	5.429	3.04	9.697
Pancancer-cisplatin	Disease-free survival	5 years	0.686	0.017	700	265	tumor_region: oral cavity	1.386	0.239	5.807	0	3.998	2.505	6.383
Pancancer-cisplatin	Overall survival	2 years	0.721	0.017	750	190	tumor_region: oropharynx_HPVnegative	1.628	0.374	4.357	0	5.093	2.449	10.591
Pancancer-cisplatin	Overall survival	5 years	0.706	0.016	750	255	tumor_region: oropharynx_HPVnegative	1.205	0.293	4.108	0	3.338	1.878	5.933
Pancancer-cisplatin	Disease-free survival	2 years	0.702	0.018	700	204	tumor_region: oropharynx_HPVnegative	1.69	0.295	5.726	0	5.421	3.04	9.667
Pancancer-cisplatin	Disease-free survival	5 years	0.686	0.017	700	265	tumor_region: oropharynx_HPVnegative	1.414	0.239	5.925	0	4.113	2.576	6.565

### Sheet: About
Column	Explanation
Scenario	Clinical scenario. Pancancer-cisplatin is a scenario where the pancancer-cisplatin signature was tested. Other scenarios represent cases where other gene signatures were tested.
Outcome	Outcome analysed, either overall survival or disease-free survival.
Censor_time	Outcome was censored at either 2 years or 5 years.
C_index	Concordance index (C-index) of the model.
C_index_SE	Standard error of the models C-index.
N	Numbers of patients in the model.
N_events	Number of events in the model. Only death is considered an event in overall survival analyses. Death or recurrence are considered events in disease-free survival analyses.
Variable	Covariate/parameter of interest. See covariates_reference_levels sheet for details about the reference used.
coef	Beta coefficient for a specific variable.
se_coef	Standard error of the beta coefficient.
z	Z-value test statistics of a specific beta coefficient
P_value	P-value of the test statistics of a specific beta coefficient.
HR	Hazard ratio when compared to the reference (unless otherwise specified)
HR_lower95	95% lower bound for the hazard ratio.
HR_upper95	95% upper bound for the hazard ratio.

### Sheet: Covariates_reference_levels
Variable	Reference	Explanation
chemotherapy	Platinum-based	Refers to systemic treatments in general, not only chemotherapy
clinical_age_at_diagnosis (continuous)
clinical_sex	Male
ctn_stage	Stage III
dataset (study ID)	BD2_MI_INT
GS4 given chemo = no (continuous)		Marginal effect. Effect of gene signature score conditioned on not having received systemic treatment
GS4 given chemo = non-platinum-based (continuous)		Marginal effect. Effect of gene signature score conditioned on receiving non-platinum based systemic treatment
GS4 given chemo = platinum-based (continuous)		Marginal effect. Effect of gene signature score conditioned on receiving platinum-based chemotherapy
GS4_score:chemotherapy: Missing_chemotherapy	GS4 given chemo = platinum-based	Interaction term. Testing if the effect of the gene signature is different for patients with platinum-based chemotherapy compared to patients missing information about systemic treatment
GS4_score:chemotherapy: No_chemotherapy	GS4 given chemo = platinum-based	Interaction term. Testing if the effect of the gene signature is different for patients with platinum-based chemotherapy compared to patients with no systemic treatment
GS4_score:chemotherapy: Non_platinum_based	GS4 given chemo = platinum-based	Interaction term. Testing if the effect of the gene signature is different for patients with platinum-based chemotherapy compared to patients with non-platinum based systemic treatment
radio_radiotherapy_treatment	No
smoking	Never
surge_undergone_cancer_surgery	No
tumor_region	HPV-positive Oropharynx
