## Supplementary Table S9 for "External validation of prognostic and predictive gene signatures in head and neck cancer patients"

### Sheet: GS5_HR_table
Scenario	Outcome	Censor_time	C_index	C_index_SE	N	N_events	Variable	coef	se_coef	z	P_value	HR	HR_lower95	HR_upper95
Cl3 De Cecco	Overall survival	2 years	0.728	0.017	750	190	chemotherapy: Missing_chemotherapy	-0.272	0.428	-0.635	0.525	0.762	0.329	1.763
Cl3 De Cecco	Overall survival	5 years	0.709	0.016	750	255	chemotherapy: Missing_chemotherapy	-0.652	0.347	-1.88	0.06	0.521	0.264	1.028
Cl3 De Cecco	Disease-free survival	2 years	0.714	0.017	700	204	chemotherapy: Missing_chemotherapy	0.291	0.526	0.554	0.58	1.338	0.477	3.751
Cl3 De Cecco	Disease-free survival	5 years	0.697	0.016	700	265	chemotherapy: Missing_chemotherapy	-0.351	0.429	-0.817	0.414	0.704	0.304	1.633
Cl3 De Cecco	Overall survival	2 years	0.728	0.017	750	190	chemotherapy: No_chemotherapy	0.198	0.445	0.444	0.657	1.218	0.51	2.912
Cl3 De Cecco	Overall survival	5 years	0.709	0.016	750	255	chemotherapy: No_chemotherapy	-0.3	0.344	-0.873	0.383	0.741	0.377	1.453
Cl3 De Cecco	Disease-free survival	2 years	0.714	0.017	700	204	chemotherapy: No_chemotherapy	-0.375	0.413	-0.908	0.364	0.687	0.306	1.543
Cl3 De Cecco	Disease-free survival	5 years	0.697	0.016	700	265	chemotherapy: No_chemotherapy	-0.639	0.331	-1.931	0.054	0.528	0.276	1.01
Cl3 De Cecco	Overall survival	2 years	0.728	0.017	750	190	chemotherapy: Non_cetuximab_based	0.065	0.393	0.165	0.869	1.067	0.494	2.305
Cl3 De Cecco	Overall survival	5 years	0.709	0.016	750	255	chemotherapy: Non_cetuximab_based	-0.246	0.301	-0.818	0.413	0.782	0.434	1.41
Cl3 De Cecco	Disease-free survival	2 years	0.714	0.017	700	204	chemotherapy: Non_cetuximab_based	-0.341	0.375	-0.909	0.363	0.711	0.341	1.483
Cl3 De Cecco	Disease-free survival	5 years	0.697	0.016	700	265	chemotherapy: Non_cetuximab_based	-0.613	0.294	-2.083	0.037	0.542	0.305	0.965
Cl3 De Cecco	Overall survival	2 years	0.728	0.017	750	190	clinical_age_at_diagnosis	0.025	0.007	3.344	0.001	1.025	1.01	1.04
Cl3 De Cecco	Overall survival	5 years	0.709	0.016	750	255	clinical_age_at_diagnosis	0.029	0.006	4.494	0	1.029	1.016	1.042
Cl3 De Cecco	Disease-free survival	2 years	0.714	0.017	700	204	clinical_age_at_diagnosis	0.019	0.007	2.756	0.006	1.02	1.006	1.034
Cl3 De Cecco	Disease-free survival	5 years	0.697	0.016	700	265	clinical_age_at_diagnosis	0.021	0.006	3.483	0	1.022	1.009	1.034
Cl3 De Cecco	Overall survival	2 years	0.728	0.017	750	190	clinical_sex: Female	-0.015	0.172	-0.088	0.93	0.985	0.704	1.379
Cl3 De Cecco	Overall survival	5 years	0.709	0.016	750	255	clinical_sex: Female	-0.072	0.15	-0.484	0.628	0.93	0.693	1.247
Cl3 De Cecco	Disease-free survival	2 years	0.714	0.017	700	204	clinical_sex: Female	0.041	0.166	0.249	0.803	1.042	0.752	1.444
Cl3 De Cecco	Disease-free survival	5 years	0.697	0.016	700	265	clinical_sex: Female	-0.095	0.148	-0.643	0.52	0.909	0.681	1.215
Cl3 De Cecco	Overall survival	2 years	0.728	0.017	750	190	ctn_stage: Stage IV	0.209	0.185	1.132	0.258	1.233	0.858	1.772
Cl3 De Cecco	Overall survival	5 years	0.709	0.016	750	255	ctn_stage: Stage IV	0.117	0.158	0.74	0.459	1.124	0.825	1.53
Cl3 De Cecco	Disease-free survival	2 years	0.714	0.017	700	204	ctn_stage: Stage IV	0.269	0.184	1.462	0.144	1.308	0.913	1.875
Cl3 De Cecco	Disease-free survival	5 years	0.697	0.016	700	265	ctn_stage: Stage IV	0.124	0.158	0.787	0.432	1.132	0.831	1.544
Cl3 De Cecco	Overall survival	2 years	0.728	0.017	750	190	dataset: BD2_UDUS	0.099	0.236	0.419	0.675	1.104	0.695	1.753
Cl3 De Cecco	Overall survival	5 years	0.709	0.016	750	255	dataset: BD2_UDUS	0.372	0.186	1.993	0.046	1.45	1.006	2.09
Cl3 De Cecco	Disease-free survival	2 years	0.714	0.017	700	204	dataset: BD2_UDUS	-0.25	0.203	-1.234	0.217	0.778	0.523	1.159
Cl3 De Cecco	Disease-free survival	5 years	0.697	0.016	700	265	dataset: BD2_UDUS	-0.074	0.171	-0.432	0.666	0.929	0.664	1.299
Cl3 De Cecco	Overall survival	2 years	0.728	0.017	750	190	dataset: TCGA	0.871	0.291	2.994	0.003	2.39	1.351	4.227
Cl3 De Cecco	Overall survival	5 years	0.709	0.016	750	255	dataset: TCGA	0.708	0.255	2.777	0.005	2.03	1.232	3.346
Cl3 De Cecco	Disease-free survival	2 years	0.714	0.017	700	204	dataset: TCGA	-1	0.376	-2.657	0.008	0.368	0.176	0.769
Cl3 De Cecco	Disease-free survival	5 years	0.697	0.016	700	265	dataset: TCGA	-0.735	0.328	-2.24	0.025	0.48	0.252	0.912
Cl3 De Cecco	Overall survival	2 years	0.728	0.017	750	190	GS5 given chemo = cetuximab-based	-0.406	0.273	-1.486	0.137	0.666	0.39	1.138
Cl3 De Cecco	Overall survival	5 years	0.709	0.016	750	255	GS5 given chemo = cetuximab-based	-0.234	0.26	-0.902	0.367	0.791	0.476	1.316
Cl3 De Cecco	Disease-free survival	2 years	0.714	0.017	700	204	GS5 given chemo = cetuximab-based	-0.497	0.315	-1.579	0.114	0.608	0.328	1.127
Cl3 De Cecco	Disease-free survival	5 years	0.697	0.016	700	265	GS5 given chemo = cetuximab-based	-0.301	0.281	-1.07	0.284	0.74	0.427	1.284
Cl3 De Cecco	Overall survival	2 years	0.728	0.017	750	190	GS5 given chemo = no	0.529	0.214	2.476	0.013	1.697	1.117	2.579
Cl3 De Cecco	Overall survival	5 years	0.709	0.016	750	255	GS5 given chemo = no	0.359	0.202	1.774	0.076	1.431	0.963	2.128
Cl3 De Cecco	Disease-free survival	2 years	0.714	0.017	700	204	GS5 given chemo = no	0.533	0.207	2.573	0.01	1.705	1.135	2.56
Cl3 De Cecco	Disease-free survival	5 years	0.697	0.016	700	265	GS5 given chemo = no	0.407	0.188	2.17	0.03	1.503	1.04	2.172
Cl3 De Cecco	Overall survival	2 years	0.728	0.017	750	190	GS5 given chemo = non-cetuximab-based	-0.377	0.12	-3.148	0.002	0.686	0.543	0.868
Cl3 De Cecco	Overall survival	5 years	0.709	0.016	750	255	GS5 given chemo = non-cetuximab-based	-0.346	0.11	-3.147	0.002	0.708	0.57	0.878
Cl3 De Cecco	Disease-free survival	2 years	0.714	0.017	700	204	GS5 given chemo = non-cetuximab-based	-0.521	0.151	-3.448	0.001	0.594	0.441	0.798
Cl3 De Cecco	Disease-free survival	5 years	0.697	0.016	700	265	GS5 given chemo = non-cetuximab-based	-0.349	0.132	-2.641	0.008	0.705	0.545	0.914
Cl3 De Cecco	Overall survival	2 years	0.728	0.017	750	190	GS5_score:chemotherapy: Missing_chemotherapy	0.332	0.296	1.124	0.261	1.394	0.781	2.489
Cl3 De Cecco	Overall survival	5 years	0.709	0.016	750	255	GS5_score:chemotherapy: Missing_chemotherapy	0.189	0.279	0.678	0.498	1.208	0.7	2.087
Cl3 De Cecco	Disease-free survival	2 years	0.714	0.017	700	204	GS5_score:chemotherapy: Missing_chemotherapy	0.4	0.338	1.184	0.236	1.492	0.769	2.894
Cl3 De Cecco	Disease-free survival	5 years	0.697	0.016	700	265	GS5_score:chemotherapy: Missing_chemotherapy	0.22	0.304	0.724	0.469	1.246	0.687	2.261
Cl3 De Cecco	Overall survival	2 years	0.728	0.017	750	190	GS5_score:chemotherapy: No_chemotherapy	0.935	0.34	2.753	0.006	2.547	1.309	4.957
Cl3 De Cecco	Overall survival	5 years	0.709	0.016	750	255	GS5_score:chemotherapy: No_chemotherapy	0.593	0.325	1.824	0.068	1.809	0.957	3.421
Cl3 De Cecco	Disease-free survival	2 years	0.714	0.017	700	204	GS5_score:chemotherapy: No_chemotherapy	1.031	0.373	2.767	0.006	2.803	1.351	5.818
Cl3 De Cecco	Disease-free survival	5 years	0.697	0.016	700	265	GS5_score:chemotherapy: No_chemotherapy	0.708	0.335	2.114	0.034	2.031	1.053	3.916
Cl3 De Cecco	Overall survival	2 years	0.728	0.017	750	190	GS5_score:chemotherapy: Non_cetuximab_based	0.03	0.292	0.102	0.919	1.03	0.581	1.827
Cl3 De Cecco	Overall survival	5 years	0.709	0.016	750	255	GS5_score:chemotherapy: Non_cetuximab_based	-0.112	0.278	-0.401	0.688	0.894	0.518	1.543
Cl3 De Cecco	Disease-free survival	2 years	0.714	0.017	700	204	GS5_score:chemotherapy: Non_cetuximab_based	-0.024	0.337	-0.072	0.943	0.976	0.504	1.889
Cl3 De Cecco	Disease-free survival	5 years	0.697	0.016	700	265	GS5_score:chemotherapy: Non_cetuximab_based	-0.048	0.304	-0.158	0.874	0.953	0.526	1.728
Cl3 De Cecco	Overall survival	2 years	0.728	0.017	750	190	radio_radiotherapy_treatmentMissing	-0.31	0.31	-1	0.317	0.734	0.4	1.346
Cl3 De Cecco	Overall survival	5 years	0.709	0.016	750	255	radio_radiotherapy_treatmentMissing	-0.175	0.284	-0.617	0.537	0.839	0.481	1.464
Cl3 De Cecco	Disease-free survival	2 years	0.714	0.017	700	204	radio_radiotherapy_treatmentMissing	-0.428	0.342	-1.251	0.211	0.652	0.334	1.274
Cl3 De Cecco	Disease-free survival	5 years	0.697	0.016	700	265	radio_radiotherapy_treatmentMissing	-0.134	0.319	-0.42	0.675	0.875	0.468	1.634
Cl3 De Cecco	Overall survival	2 years	0.728	0.017	750	190	radio_radiotherapy_treatmentYes	-0.643	0.235	-2.735	0.006	0.526	0.332	0.833
Cl3 De Cecco	Overall survival	5 years	0.709	0.016	750	255	radio_radiotherapy_treatmentYes	-0.58	0.21	-2.759	0.006	0.56	0.371	0.845
Cl3 De Cecco	Disease-free survival	2 years	0.714	0.017	700	204	radio_radiotherapy_treatmentYes	-0.889	0.23	-3.87	0	0.411	0.262	0.645
Cl3 De Cecco	Disease-free survival	5 years	0.697	0.016	700	265	radio_radiotherapy_treatmentYes	-0.75	0.209	-3.583	0	0.472	0.314	0.712
Cl3 De Cecco	Overall survival	2 years	0.728	0.017	750	190	smoking: Current_Former	0.123	0.192	0.641	0.521	1.131	0.776	1.647
Cl3 De Cecco	Overall survival	5 years	0.709	0.016	750	255	smoking: Current_Former	-0.01	0.162	-0.061	0.951	0.99	0.721	1.36
Cl3 De Cecco	Disease-free survival	2 years	0.714	0.017	700	204	smoking: Current_Former	0.364	0.197	1.848	0.065	1.439	0.978	2.118
Cl3 De Cecco	Disease-free survival	5 years	0.697	0.016	700	265	smoking: Current_Former	0.145	0.165	0.879	0.379	1.156	0.837	1.596
Cl3 De Cecco	Overall survival	2 years	0.728	0.017	750	190	smoking: Missing	0.811	0.503	1.612	0.107	2.249	0.839	6.029
Cl3 De Cecco	Overall survival	5 years	0.709	0.016	750	255	smoking: Missing	0.821	0.424	1.938	0.053	2.273	0.991	5.216
Cl3 De Cecco	Disease-free survival	2 years	0.714	0.017	700	204	smoking: Missing	0.915	0.513	1.785	0.074	2.498	0.914	6.823
Cl3 De Cecco	Disease-free survival	5 years	0.697	0.016	700	265	smoking: Missing	0.96	0.429	2.24	0.025	2.611	1.127	6.047
Cl3 De Cecco	Overall survival	2 years	0.728	0.017	750	190	surge_undergone_cancer_surgeryMissing	-0.706	0.435	-1.624	0.104	0.494	0.21	1.157
Cl3 De Cecco	Overall survival	5 years	0.709	0.016	750	255	surge_undergone_cancer_surgeryMissing	-0.459	0.386	-1.188	0.235	0.632	0.296	1.348
Cl3 De Cecco	Disease-free survival	2 years	0.714	0.017	700	204	surge_undergone_cancer_surgeryMissing	-0.849	0.575	-1.477	0.14	0.428	0.139	1.32
Cl3 De Cecco	Disease-free survival	5 years	0.697	0.016	700	265	surge_undergone_cancer_surgeryMissing	-0.571	0.487	-1.173	0.241	0.565	0.217	1.467
Cl3 De Cecco	Overall survival	2 years	0.728	0.017	750	190	surge_undergone_cancer_surgeryYes	-0.476	0.259	-1.837	0.066	0.621	0.374	1.032
Cl3 De Cecco	Overall survival	5 years	0.709	0.016	750	255	surge_undergone_cancer_surgeryYes	-0.331	0.209	-1.584	0.113	0.718	0.476	1.082
Cl3 De Cecco	Disease-free survival	2 years	0.714	0.017	700	204	surge_undergone_cancer_surgeryYes	-0.542	0.215	-2.522	0.012	0.582	0.382	0.886
Cl3 De Cecco	Disease-free survival	5 years	0.697	0.016	700	265	surge_undergone_cancer_surgeryYes	-0.465	0.188	-2.472	0.013	0.628	0.434	0.908
Cl3 De Cecco	Disease-free survival	5 years	0.697	0.016	700	265	tumor_region: hypopharynx	0.724	0.293	2.471	0.013	2.063	1.162	3.664
Cl3 De Cecco	Overall survival	5 years	0.709	0.016	750	255	tumor_region: hypopharynx	0.88	0.318	2.768	0.006	2.411	1.293	4.494
Cl3 De Cecco	Overall survival	2 years	0.728	0.017	750	190	tumor_region: hypopharynx	1.038	0.425	2.44	0.015	2.823	1.227	6.498
Cl3 De Cecco	Disease-free survival	2 years	0.714	0.017	700	204	tumor_region: hypopharynx	1.054	0.351	3	0.003	2.87	1.441	5.714
Cl3 De Cecco	Disease-free survival	5 years	0.697	0.016	700	265	tumor_region: larynx	0.85	0.264	3.218	0.001	2.339	1.394	3.924
Cl3 De Cecco	Overall survival	5 years	0.709	0.016	750	255	tumor_region: larynx	0.883	0.292	3.02	0.003	2.419	1.363	4.291
Cl3 De Cecco	Overall survival	2 years	0.728	0.017	750	190	tumor_region: larynx	1.179	0.384	3.073	0.002	3.25	1.533	6.893
Cl3 De Cecco	Disease-free survival	2 years	0.714	0.017	700	204	tumor_region: larynx	1.232	0.322	3.83	0	3.428	1.825	6.44
Cl3 De Cecco	Disease-free survival	5 years	0.697	0.016	700	265	tumor_region: Missing	1.198	0.599	2	0.046	3.313	1.024	10.715
Cl3 De Cecco	Disease-free survival	2 years	0.714	0.017	700	204	tumor_region: Missing	1.232	0.797	1.545	0.122	3.429	0.718	16.367
Cl3 De Cecco	Overall survival	5 years	0.709	0.016	750	255	tumor_region: Missing	1.472	0.429	3.43	0.001	4.36	1.88	10.112
Cl3 De Cecco	Overall survival	2 years	0.728	0.017	750	190	tumor_region: Missing	1.682	0.525	3.204	0.001	5.376	1.921	15.041
Cl3 De Cecco	Overall survival	5 years	0.709	0.016	750	255	tumor_region: oral cavity	1.396	0.273	5.112	0	4.038	2.365	6.897
Cl3 De Cecco	Disease-free survival	5 years	0.697	0.016	700	265	tumor_region: oral cavity	1.411	0.24	5.883	0	4.098	2.562	6.557
Cl3 De Cecco	Overall survival	2 years	0.728	0.017	750	190	tumor_region: oral cavity	1.62	0.363	4.464	0	5.052	2.481	10.288
Cl3 De Cecco	Disease-free survival	2 years	0.714	0.017	700	204	tumor_region: oral cavity	1.703	0.298	5.718	0	5.49	3.063	9.842
Cl3 De Cecco	Overall survival	5 years	0.709	0.016	750	255	tumor_region: oropharynx_HPVnegative	1.083	0.296	3.66	0	2.952	1.653	5.271
Cl3 De Cecco	Disease-free survival	5 years	0.697	0.016	700	265	tumor_region: oropharynx_HPVnegative	1.262	0.241	5.23	0	3.533	2.201	5.669
Cl3 De Cecco	Disease-free survival	2 years	0.714	0.017	700	204	tumor_region: oropharynx_HPVnegative	1.477	0.298	4.957	0	4.382	2.443	7.858
Cl3 De Cecco	Overall survival	2 years	0.728	0.017	750	190	tumor_region: oropharynx_HPVnegative	1.482	0.376	3.942	0	4.4	2.106	9.191

### Sheet: About
Column	Explanation
Scenario	Clinical scenario. Cl3 De Cecco is a scenario where the Cl3-hypoxia signature was tested. Other scenarios represent cases where other gene signatures were tested.
Outcome	Outcome analysed, either overall survival or disease-free survival.
Censor_time	Outcome was censored at either 2 years or 5 years.
C_index	Concordance index (C-index) of the model.
C_index_SE	Standard error of the models C-index.
N	Numbers of patients in the model.
N_events	Number of events in the model. Only death is considered an event in overall survival analyses. Death or recurrence are considered events in disease-free survival analyses.
Variable	Covariate/parameter of interest. See covariates_reference_levels sheet for details about the reference used.
coef	Beta coefficient for a specific variable.
se_coef	Standard error of the beta coefficient.
z	Z-value test statistics of a specific beta coefficient
P_value	P-value of the test statistics of a specific beta coefficient.
HR	Hazard ratio when compared to the reference (unless otherwise specified)
HR_lower95	95% lower bound for the hazard ratio.
HR_upper95	95% upper bound for the hazard ratio.

### Sheet: Covariates_reference_levels
Variable	Reference	Explanation
chemotherapy	Cetuximab-based	Refers to systemic treatments in general, not only chemotherapy
clinical_age_at_diagnosis (continuous)
clinical_sex	Male
ctn_stage	Stage III
dataset (study ID)	BD2_MI_INT
GS5 given chemo = cetuximab-based (continuous)		Marginal effect. Effect of gene signature score conditioned on receiving cetuximab-based systemic treatment
GS5 given chemo = no (continuous)		Marginal effect. Effect of gene signature score conditioned on not having received systemic treatment
GS5 given chemo = non-cetuximab-based (continuous)		Marginal effect. Effect of gene signature score conditioned on receiving non-cetuximab based systemic treatment
GS5_score:chemotherapy: Missing_chemotherapy	GS5 given chemo = cetuximab-based	Interaction term. Testing if the effect of the gene signature is different for patients with cetuximab-based treatment compared to patients missing information about systemic treatment
GS5_score:chemotherapy: No_chemotherapy	GS5 given chemo = cetuximab-based	Interaction term. Testing if the effect of the gene signature is different for patients with cetuximab-based treatment compared to patients with no systemic treatment
GS5_score:chemotherapy: Non_cetuximab_based	GS5 given chemo = cetuximab-based	Interaction term. Testing if the effect of the gene signature is different for patients with cetuximab-based treatment compared to patients with non-cetuximab based systemic treatment
radio_radiotherapy_treatment	No
smoking	Never
surge_undergone_cancer_surgery	No
tumor_region	HPV-positive Oropharynx
